# Limitations in next-generation sequencing-based genotyping of breast cancer polygenic risk score loci

**DOI:** 10.1101/2023.12.15.23298835

**Authors:** Alexandra Baumann, Christian Ruckert, Christoph Meier, Tim Hutschenreiter, Robert Remy, Benedikt Schnur, Marvin Döbel, Rudel Christian Nkouamedjo Fankep, Dariush Skowronek, Oliver Kutz, Norbert Arnold, Anna-Lena Katzke, Michael Forster, Anna-Lena Kobiela, Katharina Thiedig, Andreas Zimmer, Julia Ritter, Bernhard H.F. Weber, Ellen Honisch, Karl Hackmann, Bioinformatics Working Group of the German Consortium for Hereditary Breast & Ovarian Cancer, Gunnar Schmidt, Marc Sturm, Corinna Ernst

## Abstract

Considering polygenic risk scores (PRSs) in individual risk prediction is increasingly becoming the standard in genetic testing for hereditary breast cancer (BC). To calculate individual BC risks, the Breast and Ovarian Analysis of Disease Incidence and Carrier Estimation Algorithm (BOADICEA) with inclusion of the BCAC 313 or the BRIDGES 306 BC PRS is commonly used. Meaningful incorporation of PRSs relies on reproducing the allele frequencies (AFs), and hence, the distribution of PRS values, expected by the algorithm. Here, the 324 loci of the BCAC 313 and the BRIDGES 306 BC PRS were examined in population-specific database gnomAD and in real-world data sets of five centers of the German Consortium for Hereditary Breast and Ovarian Cancer (GC-HBOC), to determine whether these expected AFs are achieved with next-generation sequencing-based genotyping. Four PRS loci were non-existent in gnomAD v3.1.2 non-Finnish Europeans, further 24 loci showed noticeably deviating AFs. In real-world data, between 16 and up to 22 loci were reported with noticeably deviating AFs, and were shown to have effects on final risk prediction. Deviations depended on sequencing approach, variant caller and calling mode (forced versus unforced) employed. Therefore, this study demonstrates the necessity to apply quality assurance not only in terms of sequencing coverage but also observed AFs in a sufficiently large sample, when implementing PRSs in a routine diagnostic setting. Furthermore, future PRS design should be guided by reproducibility of expected AFs in addition to the observed effect sizes.
