## Supplementary Table 1 for "Limitations in next-generation sequencing-based genotyping of breast cancer polygenic risk score loci"

### Sheet: Sheet1
rsID	PRS	Expected AF	Locus CanRisk (hg19)	Locus gnomAD v2 (hg19)	Locus gnomAD v3 (hg38)	AF gnomAD v3	Flag gnomAD v3
rs707475	BCAC_313_BC;BRIDGES_306_BC	0.3911	1-7917076-G-A	1-7917076-G-A	1-7857016-G-A	0.3927			LCR = Low complexity region
rs616488	BCAC_313_BC;BRIDGES_306_BC	0.3291	1-10566215-A-G	1-10566215-A-G	1-10506158-A-G	0.3307			LQS = Low-quality site
rs2992756	BCAC_313_BC;BRIDGES_306_BC	0.5105	1-18807339-T-C	1-18807339-T-C	1-18480845-T-C	0.51			VQSR = Failed allele-specific GATK Variant Quality Score Recalibration filter
rs4233486	BCAC_313_BC;BRIDGES_306_BC	0.6471	1-41380440-C-T	1-41380440-C-T	1-40914768-C-T	0.6486
rs114282204	BCAC_313_BC;BRIDGES_306_BC	0.0174	1-41389220-T-C	1-41389220-T-C	1-40923548-T-C	0.01809
rs144105764	BCAC_313_BC;BRIDGES_306_BC	0.3023	1-46670206-TC-T	1-46670206-TC-T	1-46204534-TC-T	0.2941
rs56168262	BCAC_313_BC;BRIDGES_306_BC	0.4856	1-51467096-CT-C	1-51467096-CT-C	1-51001424-CT-C	0.3969	LCR
rs17426269	BCAC_313_BC;BRIDGES_306_BC	0.1544	1-88156923-G-A	1-88156923-G-A	1-87691240-G-A	0.1498
rs2151842	BCAC_313_BC;BRIDGES_306_BC	0.2478	1-88428199-C-A	1-88428199-C-A	1-87962516-C-A	0.2385
rs612683	BCAC_313_BC;BRIDGES_306_BC	0.41	1-100880328-A-T	1-100880328-A-T	1-100414772-A-T	0.4107
rs56097627	BCAC_313_BC;BRIDGES_306_BC	0.7779	1-110198129-CAAA-C	1-110198129-CAAA-C	1-109655507-CAAA-C	0.06805	LCR
rs7513707	BCAC_313_BC	0.1677	1-114445880-G-A	1-114445880-G-A	1-113903258-G-A	0.17
rs11552449	BRIDGES_306_BC	0.1673	1-114448389-C-T	1-114448389-C-T	1-113905767-C-T	0.1697
rs12406858	BCAC_313_BC;BRIDGES_306_BC	0.2654	1-118141492-A-C	1-118141492-A-C	1-117598870-A-C	0.2798
rs637868	BCAC_313_BC;BRIDGES_306_BC	0.5316	1-120257110-T-C	1-120257110-T-C	1-119714487-T-C	0.5361
rs41500448	BRIDGES_306_BC	0.1067	1-121238279-A-G	1-121238279-A-G	1-121496481-A-G	0.09793
rs11249433	BCAC_313_BC;BRIDGES_306_BC	0.4078	1-121280613-A-G	1-121280613-A-G	1-121538815-A-G	0.4065
rs111458676	BCAC_313_BC	0.1045	1-121287994-A-G	1-121287994-A-G	1-121546196-A-G	0.0977
rs143384623	BCAC_313_BC;BRIDGES_306_BC	0.349	1-145604302-C-CT	1-145604302-C-CT	1-145830798-C-CA	0.3764	LCR
rs11205303	BCAC_313_BC;BRIDGES_306_BC	0.4059	1-149906413-T-C	1-149906413-T-C	1-149934520-T-C	0.4067
rs12091730	BCAC_313_BC;BRIDGES_306_BC	0.23	1-155556971-G-A	1-155556971-G-A	1-155587180-G-A	0.2341
rs761575824	BCAC_313_BC;BRIDGES_306_BC	0.1092	1-168171052-CA-C	1-168171052-CA-C	1-168201814-CA-C	0.1122	LCR
rs11463354	BCAC_313_BC;BRIDGES_306_BC	0.3264	1-172328767-T-TA	1-172328767-T-TA	1-172359627-T-TA	0.3411	LCR
rs35383942	BCAC_313_BC;BRIDGES_306_BC	0.0552	1-201437832-C-T	1-201437832-C-T	1-201468704-C-T	0.05814
rs6686987	BCAC_313_BC;BRIDGES_306_BC	0.4008	1-202184600-C-T	1-202184600-C-T	1-202215472-C-T	0.3981
rs7514172	BCAC_313_BC;BRIDGES_306_BC	0.2734	1-203770448-T-A	1-203770448-T-A	1-203801320-T-A	0.2772
rs11268668	BCAC_313_BC;BRIDGES_306_BC	0.7983	1-204502514-T-TTCTGAAACAGGG	1-204502514-T-TTCTGAAACAGGG	1-204533386-T-TTCTGAAACAGGG	0.7903
rs2785646	BCAC_313_BC;BRIDGES_306_BC	0.3364	1-208076291-G-A	1-208076291-G-A	1-207902946-G-A	0.3403
rs2576261	BCAC_313_BC;BRIDGES_306_BC	0.3268	1-217053815-T-G	1-217053815-T-G	1-216880473-T-G	0.3325
rs11117758	BCAC_313_BC;BRIDGES_306_BC	0.2103	1-217220574-G-A	1-217220574-G-A	1-217047232-G-A	0.2107
rs11118563	BCAC_313_BC;BRIDGES_306_BC	0.2414	1-220671050-C-T	1-220671050-C-T	1-220497708-C-T	0.2405
rs72755295	BCAC_313_BC;BRIDGES_306_BC	0.0315	1-242034263-A-G	1-242034263-A-G	1-241870961-A-G	0.0314
rs78425380	BCAC_313_BC	0.1168	2-10138983-T-C	2-10138983-T-C	2-9998855-T-C	0.008464	LCR;LQS
rs6743383	BCAC_313_BC;BRIDGES_306_BC	0.5633	2-19315675-T-A	2-19315675-T-A	2-19115914-T-A	0.5621
rs6725517	BCAC_313_BC;BRIDGES_306_BC	0.4122	2-25129473-A-G	2-25129473-A-G	2-24906604-A-G	0.4182
rs12472404	BCAC_313_BC;BRIDGES_306_BC	0.2281	2-29179452-G-C	2-29179452-G-C	2-28956586-G-C	0.2265
rs4322799	BCAC_313_BC;BRIDGES_306_BC	0.2559	2-29615233-T-C	2-29615233-T-C	2-29392367-T-C	0.2554
rs553796823	BCAC_313_BC;BRIDGES_306_BC	0.4647	2-39699510-C-CT	2-39699510-C-CT	2-39472369-C-CT	0.5134	LCR
rs6756513	BCAC_313_BC;BRIDGES_306_BC	0.277	2-70172587-G-A	2-70172587-G-A	2-69945455-G-A	0.2761
rs1036759	BCAC_313_BC;BRIDGES_306_BC	0.3122	2-88358825-G-C	2-88358825-G-C	2-88059306-G-C	0.3093
rs6746250	BCAC_313_BC;BRIDGES_306_BC	0.7023	2-121058254-A-G	2-121058254-A-G	2-120300678-A-G	0.6976
rs17625845	BCAC_313_BC;BRIDGES_306_BC	0.195	2-121089731-T-C	2-121089731-T-C	2-120332155-T-C	0.1931
rs10164550	BCAC_313_BC;BRIDGES_306_BC	0.3574	2-121159205-G-A	2-121159205-G-A	2-120401629-G-A	0.3481
rs10179592	BCAC_313_BC;BRIDGES_306_BC	0.897	2-121246568-T-C	2-121246568-T-C	2-120488992-T-C	0.8983
rs17726078	BCAC_313_BC;BRIDGES_306_BC	0.4722	2-172974566-C-G	2-172974566-C-G	2-172109838-C-G	0.4715
rs1550622	BCAC_313_BC;BRIDGES_306_BC	0.8442	2-174212910-A-G	2-174212910-A-G	2-173348182-A-G	0.8411
rs2356656	BCAC_313_BC;BRIDGES_306_BC	0.8641	2-192381934-C-T	2-192381934-C-T	2-191517208-C-T	0.863
rs10197246	BCAC_313_BC;BRIDGES_306_BC	0.7223	2-202204741-T-C	2-202204741-T-C	2-201340018-T-C	0.7207
rs4442975	BCAC_313_BC;BRIDGES_306_BC	0.5027	2-217920769-G-T	2-217920769-G-T	2-217056046-G-T	0.5011
rs572022984	BCAC_313_BC;BRIDGES_306_BC	0.0364	2-217955896-GA-G	2-217955896-GA-G	2-217091173-GA-G	0	Allele count is zero
rs11693806	BCAC_313_BC;BRIDGES_306_BC	0.7289	2-218292158-C-G	2-218292158-C-G	2-217427435-C-G	0.7423
rs3791977	BCAC_313_BC;BRIDGES_306_BC	0.39	2-218714845-G-A	2-218714845-G-A	2-217850122-G-A	0.3892
rs4676356	BCAC_313_BC;BRIDGES_306_BC	0.9759	2-241388857-C-A	2-241388857-C-A	2-240449440-C-A	0.9752
rs6762558	BCAC_313_BC;BRIDGES_306_BC	0.3865	3-4742251-A-G	3-4742251-A-G	3-4700567-A-G	0.3842
rs552647	BCAC_313_BC;BRIDGES_306_BC	0.5236	3-27353716-C-A	3-27353716-C-A	3-27312225-C-A	0.5322
rs62255657	BCAC_313_BC;BRIDGES_306_BC	0.2708	3-27388664-C-G	3-27388664-C-G	3-27347173-C-G	0.2729
rs112476261	BCAC_313_BC;BRIDGES_306_BC	0.016	3-29294845-C-T	3-29294845-C-T	3-29253354-C-T	0.01532
rs17838698	BCAC_313_BC;BRIDGES_306_BC	0.2962	3-30684907-C-T	3-30684907-C-T	3-30643415-C-T	0.2964
rs56387622	BCAC_313_BC;BRIDGES_306_BC	0.1063	3-46888198-T-C	3-46888198-T-C	3-46846708-T-C	0.1017
rs371314787	BCAC_313_BC;BRIDGES_306_BC	0.2847	3-49709912-C-CT	3-49709912-C-CT	3-49672479-C-CT	0.2906	LCR
rs138866686	BCAC_313_BC;BRIDGES_306_BC	0.0307	3-55970777-A-AT	3-30684907-C-T	3-55936749-A-AT	0.02718
rs2886671	BCAC_313_BC;BRIDGES_306_BC	0.4281	3-59373745-C-T	3-46888198-T-C	3-59388019-C-T	0.4188
rs147250346	BCAC_313_BC;BRIDGES_306_BC	0.1326	3-63887449-T-TTG	3-49709912-C-CT	3-63901773-T-TTG	0.1301
rs9825432	BCAC_313_BC;BRIDGES_306_BC	0.6428	3-71620370-T-G	3-71620370-T-G	3-71571219-T-G	0.6366
rs13066793	BCAC_313_BC;BRIDGES_306_BC	0.0916	3-87037543-A-G	3-87037543-A-G	3-86988393-A-G	0.09056
rs639355	BCAC_313_BC;BRIDGES_306_BC	0.4843	3-99403877-G-A	3-99403877-G-A	3-99685033-G-A	0.4862
rs34207738	BCAC_313_BC;BRIDGES_306_BC	0.4205	3-141112859-CTT-C	3-141112859-CTT-C	3-141394017-CTT-C	0.4076	LCR
rs58058861	BCAC_313_BC;BRIDGES_306_BC	0.2127	3-172285237-G-A	3-172285237-G-A	3-172567447-G-A	0.2171
rs9882792	BCAC_313_BC;BRIDGES_306_BC	0.2187	3-189774456-C-T	3-189774456-C-T	3-190056667-C-T	0.2222
rs10012017	BCAC_313_BC;BRIDGES_306_BC	0.2502	4-38784633-G-T	4-38784633-G-T	4-38783012-G-T	0.237
rs774021038	BCAC_313_BC;BRIDGES_306_BC	0.5353	4-84370124-TAA-TA	4-84370124-TA-T	4-83448971-TA-T	0.503	LCR
rs17014016	BCAC_313_BC;BRIDGES_306_BC	0.4422	4-89240476-G-A	4-89240476-G-A	4-88319324-G-A	0.4431
rs147404208	BCAC_313_BC	0.4386	4-92594859-TTCTTTC-T	4-92594859-TTCTTTC-T	4-91673708-TTCTTTC-T	0.4911	LCR
rs6532340	BRIDGES_306_BC	0.4662	4-92596232-G-A	4-92596232-G-A	4-91675081-G-A	0.4685
rs62331150	BCAC_313_BC;BRIDGES_306_BC	0.2286	4-106069013-G-T	4-106069013-G-T	4-105147856-G-T	0.4214	LQS
rs147399132	BCAC_313_BC	0.5123	4-126752992-A-AAT	4-126752992-A-AAT	4-125831837-A-AAT	0.5175
rs56039025	BCAC_313_BC;BRIDGES_306_BC	0.1106	4-143467195-C-T	4-143467195-C-T	4-142546042-C-T	0.1085
rs56229710	BCAC_313_BC;BRIDGES_306_BC	0.6519	4-151218296-CATATTT-C	4-151218296-CATATTT-C	4-150297144-CATATTT-C	0.6475
rs28436676	BCAC_313_BC;BRIDGES_306_BC	0.1179	4-175842495-G-A	4-175842495-G-A	4-174921344-G-A	0.1207
rs62334414	BCAC_313_BC;BRIDGES_306_BC	0.3424	4-175847436-C-A	4-175847436-C-A	4-174926285-C-A	0.3394
rs13147907	BCAC_313_BC;BRIDGES_306_BC	0.4503	4-187503758-A-T	4-187503758-A-T	4-186582604-A-T	0.449
rs116095464	BCAC_313_BC;BRIDGES_306_BC	0.0553	5-345109-T-C	5-345109-T-C	5-344994-T-C	0.05122	LCR
rs10069690	BCAC_313_BC;BRIDGES_306_BC	0.2575	5-1279790-C-T	5-1279790-C-T	5-1279675-C-T	0.2591
rs3215401	BCAC_313_BC;BRIDGES_306_BC	0.3084	5-1296255-A-AG	5-1296255-A-AG	5-1296140-A-AG	0.306
rs62329727	BCAC_313_BC;BRIDGES_306_BC	0.0129	5-1353077-T-C	5-1353077-T-C	5-1352962-T-C	0.01223
rs4866496	BCAC_313_BC;BRIDGES_306_BC	0.4168	5-2777029-G-A	5-2777029-G-A	5-2776915-G-A	0.4153
rs17611291	BCAC_313_BC;BRIDGES_306_BC	0.556	5-16231194-G-C	5-16231194-G-C	5-16231085-G-C	0.5629
rs35130031	BCAC_313_BC;BRIDGES_306_BC	0.485	5-32579616-TCA-T	5-32579616-TCA-T	5-32579510-TCA-T	0.4826
rs138335056	BCAC_313_BC;BRIDGES_306_BC	0.125	5-44508264-G-GT	5-44508264-G-GT	5-44508162-G-GT	0.1211	LCR
rs187108781	BCAC_313_BC;BRIDGES_306_BC	0.1561	5-44619502-A-G	5-44619502-A-G	5-44619400-A-G	0.1522
rs4613718	BCAC_313_BC;BRIDGES_306_BC	0.5992	5-44649944-C-T	5-44649944-C-T	5-44649842-C-T	0.6008
rs10941679	BCAC_313_BC;BRIDGES_306_BC	0.2446	5-44706498-A-G	5-44706498-A-G	5-44706396-A-G	0.2516
rs17343002	BCAC_313_BC;BRIDGES_306_BC	0.3103	5-44853593-G-C	5-44853593-G-C	5-44853491-G-C	0.3096
rs199562199	BCAC_313_BC;BRIDGES_306_BC	0.1001	5-52679539-C-CA	5-52679539-C-CA	5-53383709-C-CA	0.109	LCR
rs113803968	BCAC_313_BC;BRIDGES_306_BC	0.3657	5-55662540-C-CT	5-55662540-C-CT	5-56366713-C-CT	0.3631	LCR
rs889310	BCAC_313_BC;BRIDGES_306_BC	0.5602	5-55965167-C-T	5-55965167-C-T	5-56669340-C-T	0.5605
rs16886165	BCAC_313_BC;BRIDGES_306_BC	0.1586	5-56023083-T-G	5-56023083-T-G	5-56727256-T-G	0.1613
rs76250845	BCAC_313_BC;BRIDGES_306_BC	0.0532	5-56042972-C-T	5-56042972-C-T	5-56747145-C-T	0.05294
rs11949391	BCAC_313_BC;BRIDGES_306_BC	0.1639	5-56045081-T-C	5-56045081-T-C	5-56749254-T-C	0.1611
rs113778879	BCAC_313_BC	0.5762	5-58241712-C-T	5-58241712-C-T	5-58945885-C-T		not found
rs3010266	BCAC_313_BC	0.2542	5-71965007-G-A	5-71965007-G-A	5-72669180-G-A	0.2555
rs157557	BCAC_313_BC;BRIDGES_306_BC	0.3192	5-73234583-T-C	5-73234583-T-C	5-73938758-T-C	0.3238
rs144028731	BCAC_313_BC;BRIDGES_306_BC	0.3476	5-77155397-GT-G	5-77155397-GT-G	5-77859573-GT-G	0.3395
rs34525310	BCAC_313_BC;BRIDGES_306_BC	0.1758	5-79180995-G-GA	5-79180995-G-GA	5-79885172-G-GA	0.1695
rs146817970	BCAC_313_BC;BRIDGES_306_BC	0.2484	5-81512947-TA-T	5-81512947-TA-T	5-82217128-TA-T	0.2461
rs332529	BCAC_313_BC;BRIDGES_306_BC	0.1578	5-90789470-G-A	5-90789470-G-A	5-91493653-G-A	0.1577
rs17157372	BCAC_313_BC;BRIDGES_306_BC	0.1743	5-104300273-G-T	5-104300273-G-T	5-104964572-G-T	0.1831
rs335160	BCAC_313_BC;BRIDGES_306_BC	0.743	5-122478676-C-A	5-122478676-C-A	5-123142982-C-A	0.745
rs1428387	BCAC_313_BC;BRIDGES_306_BC	0.0286	5-122705244-C-T	5-122705244-C-T	5-123369550-C-T	0.03112
rs6860806	BCAC_313_BC;BRIDGES_306_BC	0.5477	5-131640536-A-G	5-131640536-A-G	5-132304843-A-G	0.538
rs72801454	BRIDGES_306_BC	0.2446	5-132405885-A-T	5-132405885-A-T	5-133070193-A-T	0.2327
rs6596100	BCAC_313_BC	0.2467	5-132407058-C-T	5-132407058-C-T	5-133071366-C-T	0.2359
rs1432679	BCAC_313_BC;BRIDGES_306_BC	0.5675	5-158244083-C-T	5-158244083-C-T	5-158817075-C-T	0.5612
rs10074269	BCAC_313_BC;BRIDGES_306_BC	0.3393	5-169591460-T-C	5-169591460-T-C	5-170164456-T-C	0.3415
rs6864691	BCAC_313_BC;BRIDGES_306_BC	0.4156	5-173358154-G-A	5-173358154-G-A	5-173931151-G-A	0.4169
rs4868701	BCAC_313_BC;BRIDGES_306_BC	0.5462	5-176134882-T-C	5-176134882-T-C	5-176707881-T-C	0.5436
rs418053	BCAC_313_BC;BRIDGES_306_BC	0.5671	6-13713366-G-C	6-13713366-G-C	6-13713134-G-C	0.5694
rs3819405	BCAC_313_BC;BRIDGES_306_BC	0.3313	6-16399557-C-T	6-16399557-C-T	6-16399326-C-T	0.3295
rs12211970	BCAC_313_BC;BRIDGES_306_BC	0.6213	6-18783140-G-A	6-18783140-G-A	6-18782909-G-A	0.6209
rs543824204	BCAC_313_BC;BRIDGES_306_BC	0.4741	6-20537845-CA-C	6-20537845-CA-C	6-20537614-CA-C	0.3405	LCR
rs9358466	BCAC_313_BC;BRIDGES_306_BC	0.4321	6-21923810-T-C	6-21923810-T-C	6-21923579-T-C	0.429
rs34196306	BCAC_313_BC;BRIDGES_306_BC	0.0825	6-27425644-G-C	6-27425644-G-C	6-27457865-G-C	0.08147
rs111342015	BCAC_313_BC;BRIDGES_306_BC	0.0964	6-43227141-G-A	6-43227141-G-A	6-43259403-G-A	0.09736
rs574103382	BCAC_313_BC	0.424	6-82263549-AAT-A	6-82263549-AAT-A	6-81553832-AAT-A	0.3242	LCR
rs146519950	BCAC_313_BC;BRIDGES_306_BC	0.0621	6-85912194-CAA-C	6-85912194-CAA-C	6-85202476-CAA-C	0.06432
rs73754909	BCAC_313_BC;BRIDGES_306_BC	0.2809	6-87803819-T-C	6-87803819-T-C	6-87094101-T-C		not found
rs55941023	BCAC_313_BC;BRIDGES_306_BC	0.7113	6-130341728-C-CT	6-130341728-C-CT	6-130020583-C-CT	0.7082
rs2121348	BCAC_313_BC;BRIDGES_306_BC	0.206	6-149595505-T-C	6-149595505-T-C	6-149274369-T-C	0.2044
rs6913578	BCAC_313_BC;BRIDGES_306_BC	0.3091	6-151949806-A-C	6-151949806-A-C	6-151628671-A-C	0.3117
rs60954078	BCAC_313_BC;BRIDGES_306_BC	0.0726	6-151955914-A-G	6-151955914-A-G	6-151634779-A-G	0.1519	LCR
rs57589542	BCAC_313_BC;BRIDGES_306_BC	0.613	6-152022664-CAAAAAAA-C	6-152022664-CAAAAAAA-C	6-151701529-CAAAAAAA-C	0.5048	LCR
rs851984	BCAC_313_BC;BRIDGES_306_BC	0.3938	6-152023191-G-A	6-152023191-G-A	6-151702056-G-A	0.3986
rs6904031	BCAC_313_BC;BRIDGES_306_BC	0.0622	6-152055978-A-T	6-152055978-A-T	6-151734843-A-T	0.05916
rs910416	BCAC_313_BC;BRIDGES_306_BC	0.5114	6-152432902-C-T	6-152432902-C-T	6-152111767-C-T	0.5127
rs9364472	BCAC_313_BC;BRIDGES_306_BC	0.5186	6-169006947-C-G	6-169006947-C-G	6-168606267-C-G	0.5123
rs6940159	BCAC_313_BC;BRIDGES_306_BC	0.6183	6-170332621-T-C	6-170332621-T-C	6-170017397-T-C	0.6132
rs7971	BCAC_313_BC;BRIDGES_306_BC	0.3531	7-21940960-A-G	7-21940960-A-G	7-21901342-A-G	0.3605
rs289997	BCAC_313_BC;BRIDGES_306_BC	0.1647	7-25569548-C-T	7-25569548-C-T	7-25529928-C-T	0.1579
rs74765302	BCAC_313_BC;BRIDGES_306_BC	0.1069	7-28869017-G-A	7-28869017-G-A	7-28829400-G-A	0.1066
rs13244925	BCAC_313_BC;BRIDGES_306_BC	0.5492	7-55192256-A-C	7-55192256-A-C	7-55124563-A-C	0.5521
rs10644978	BCAC_313_BC;BRIDGES_306_BC	0.3332	7-91459189-A-ATT	7-91459189-A-ATT	7-91829875-A-ATT	0.3675	LCR
rs17268829	BCAC_313_BC;BRIDGES_306_BC	0.2819	7-94113799-T-C	7-94113799-T-C	7-94484487-T-C	0.2867
rs4439053	BCAC_313_BC;BRIDGES_306_BC	0.1618	7-98005235-G-A	7-98005235-G-A	7-98375923-G-A	0.1668
rs111963714	BCAC_313_BC;BRIDGES_306_BC	0.2083	7-99948655-T-G	7-99948655-T-G	7-100351032-T-G	0.1425
rs71559437	BCAC_313_BC;BRIDGES_306_BC	0.1281	7-101552440-G-A	7-101552440-G-A	7-101909160-G-A	0.1197
rs7800548	BCAC_313_BC;BRIDGES_306_BC	0.3429	7-102481842-T-C	7-102481842-T-C	7-102841395-T-C	0.3456
rs12706954	BCAC_313_BC;BRIDGES_306_BC	0.3747	7-130656911-C-T	7-130656911-C-T	7-130972152-C-T	0.3754
rs68056147	BCAC_313_BC;BRIDGES_306_BC	0.2971	7-130674481-G-A	7-130674481-G-A	7-130989722-G-A	0.2991
rs5887960	BCAC_313_BC;BRIDGES_306_BC	0.5378	7-139943702-CT-C	7-139943702-CT-C	7-140243902-CT-C	0.4091	LCR
rs62485509	BCAC_313_BC;BRIDGES_306_BC	0.2289	7-144048902-G-T	7-144048902-G-T	7-144351809-G-T	0.2152
rs66823261	BCAC_313_BC;BRIDGES_306_BC	0.2236	8-170692-T-C	8-170692-T-C	8-220692-T-C	0.2151
rs3988353	BCAC_313_BC;BRIDGES_306_BC	0.6217	8-17787610-CT-C	8-17787610-CT-C	8-17930101-CT-C	0.4462	LCR;VQSR
rs1028016	BCAC_313_BC;BRIDGES_306_BC	0.6431	8-23447496-A-G	8-23447496-A-G	8-23589983-A-G	0.6407
rs310295	BCAC_313_BC;BRIDGES_306_BC	0.4048	8-23663653-C-A	8-23663653-C-A	8-23806140-C-A	0.4112
rs9693444	BCAC_313_BC;BRIDGES_306_BC	0.6758	8-29509616-A-C	8-29509616-A-C	8-29652100-A-C	0.6762
rs13365225	BCAC_313_BC;BRIDGES_306_BC	0.1773	8-36858483-A-G	8-36858483-A-G	8-37000965-A-G	0.1792
rs1511243	BCAC_313_BC;BRIDGES_306_BC	0.8289	8-76230943-A-G	8-76230943-A-G	8-75318708-A-G	0.8294
rs72658084	BCAC_313_BC;BRIDGES_306_BC	0.0878	8-76333056-C-T	8-76333056-C-T	8-75420821-C-T	0.08743
rs1533366	BCAC_313_BC;BRIDGES_306_BC	0.3562	8-76378165-G-T	8-76378165-G-T	8-75465930-G-T	0.3538
rs62517052	BCAC_313_BC;BRIDGES_306_BC	0.0954	8-102483100-T-C	8-102483100-T-C	8-101470872-T-C	0.1011
rs12546444	BCAC_313_BC;BRIDGES_306_BC	0.1014	8-106358620-A-T	8-106358620-A-T	8-105346392-A-T	0.09687	LCR
rs13267382	BCAC_313_BC;BRIDGES_306_BC	0.6468	8-117209548-A-G	8-117209548-A-G	8-116197325-A-G	0.6418
rs62526620	BCAC_313_BC;BRIDGES_306_BC	0.1342	8-120862186-A-G	8-120862186-A-G	8-119849946-A-G	0.1342
rs35542655	BCAC_313_BC;BRIDGES_306_BC	0.1467	8-124563705-T-C	8-124563705-T-C	8-123551465-T-C	0.1494
rs12541094	BCAC_313_BC;BRIDGES_306_BC	0.4177	8-124571581-G-A	8-124571581-G-A	8-123559341-G-A	0.4183
rs7842619	BCAC_313_BC;BRIDGES_306_BC	0.4046	8-124739913-T-G	8-124739913-T-G	8-123727673-T-G	0.4202
rs35961416	BCAC_313_BC;BRIDGES_306_BC	0.4183	8-128213561-C-CA	8-128213561-C-CA	8-127201316-C-CA	0.4149
rs12550713	BCAC_313_BC;BRIDGES_306_BC	0.4025	8-128370949-C-G	8-128370949-C-G	8-127358703-C-G	0.4077
rs10096351	BCAC_313_BC;BRIDGES_306_BC	0.5422	8-128372172-A-G	8-128372172-A-G	8-127359926-A-G	0.5536
rs1016578	BCAC_313_BC;BRIDGES_306_BC	0.1719	8-129199566-G-A	8-129199566-G-A	8-128187320-G-A	0.1791
rs7830152	BCAC_313_BC;BRIDGES_306_BC	0.3333	8-143669254-A-G	8-143669254-A-G	8-142587893-A-G	0.3402
rs10975870	BCAC_313_BC;BRIDGES_306_BC	0.29	9-6880263-A-G	9-6880263-A-G	9-6880263-A-G	0.2882
rs3057314	BCAC_313_BC;BRIDGES_306_BC	0.321	9-21964882-CAAAA-C	9-21964882-CAAAA-C	9-21964883-CAAAA-C	0.2794	LCR
rs17694493	BCAC_313_BC;BRIDGES_306_BC	0.137	9-22041998-C-G	9-22041998-C-G	9-22041999-C-G	0.1387
rs4880038	BCAC_313_BC;BRIDGES_306_BC	0.5427	9-36928288-T-C	9-36928288-T-C	9-36928291-T-C	0.5446
rs665889	BCAC_313_BC;BRIDGES_306_BC	0.5174	9-87782211-T-C	9-87782211-T-C	9-85167296-T-C	0.5076
rs10120432	BCAC_313_BC;BRIDGES_306_BC	0.0928	9-98362587-T-C	9-98362587-T-C	9-95600305-T-C	0.094
rs60037937	BCAC_313_BC;BRIDGES_306_BC	0.2032	9-110303808-TAA-T	9-110303808-TAA-T	9-107541527-TAA-T	0.2048	LCR
rs10816625	BCAC_313_BC;BRIDGES_306_BC	0.0627	9-110837073-A-G	9-110837073-A-G	9-108074792-A-G	0.06426
rs13294895	BCAC_313_BC;BRIDGES_306_BC	0.1757	9-110837176-C-T	9-110837176-C-T	9-108074895-C-T	0.1735
rs7848334	BCAC_313_BC;BRIDGES_306_BC	0.5942	9-110849525-G-T	9-110849525-G-T	9-108087244-G-T	0.6031
rs630965	BCAC_313_BC;BRIDGES_306_BC	0.6183	9-110885479-C-T	9-110885479-C-T	9-108123199-C-T	0.6237
rs1895062	BCAC_313_BC;BRIDGES_306_BC	0.409	9-119313486-A-G	9-119313486-A-G	9-116551207-A-G	0.4027
rs3861871	BCAC_313_BC;BRIDGES_306_BC	0.4583	9-129424719-A-G	9-129424719-A-G	9-126662440-A-G	0.4554
rs550057	BCAC_313_BC;BRIDGES_306_BC	0.271	9-136146597-C-T	9-136146597-C-T	9-133271182-T-C	0.7384
rs55910451	BCAC_313_BC;BRIDGES_306_BC	0.2169	10-5794652-A-G	10-5794652-A-G	10-5752689-A-G	0.2198
rs10796139	BCAC_313_BC;BRIDGES_306_BC	0.4415	10-13892298-G-A	10-13892298-G-A	10-13850298-G-A	0.4503
rs7072776	BCAC_313_BC;BRIDGES_306_BC	0.7104	10-22032942-A-G	10-22032942-A-G	10-21744013-A-G	0.7132
rs542275778	BCAC_313_BC;BRIDGES_306_BC	0.0214	10-22477776-ACC-A	10-22477776-ACC-A	10-22188847-ACC-A	0.02492	LCR
rs10764337	BCAC_313_BC;BRIDGES_306_BC	0.9398	10-22861490-A-C	10-22861490-A-C	10-22572561-A-C	0.9373
rs2384736	BCAC_313_BC;BRIDGES_306_BC	0.374	10-38523626-C-A	10-38523626-C-A	10-38234698-C-A	0.0002525	LQS;LCR
rs10995201	BCAC_313_BC;BRIDGES_306_BC	0.1541	10-64299890-A-G	10-64299890-A-G	10-62540131-A-G	0.1585	LCR
rs6479868	BCAC_313_BC;BRIDGES_306_BC	0.1988	10-64819996-G-T	10-64819996-G-T	10-63060236-G-T	0.1935
rs111833376	BCAC_313_BC;BRIDGES_306_BC	0.3122	10-71335574-C-T	10-71335574-C-T	10-69575818-C-T	0.06992	LCR
rs719338	BCAC_313_BC;BRIDGES_306_BC	0.6117	10-80851257-G-T	10-80851257-G-T	10-79091500-G-T	0.6112
rs4980029	BCAC_313_BC;BRIDGES_306_BC	0.1617	10-80886726-A-G	10-80886726-A-G	10-79126969-A-G	0.1603
rs140936696	BCAC_313_BC;BRIDGES_306_BC	0.8177	10-95292187-CAA-C	10-95292187-CAA-C	10-93532430-CAA-C	0.7074	LCR
rs10885405	BCAC_313_BC;BRIDGES_306_BC	0.4646	10-114777670-C-T	10-114777670-C-T	10-113017911-C-T	0.4725
rs12250948	BCAC_313_BC;BRIDGES_306_BC	0.7873	10-115128491-T-C	10-115128491-T-C	10-113368732-T-C	0.7833
rs9421410	BCAC_313_BC;BRIDGES_306_BC	0.3246	10-123095209-G-A	10-123095209-G-A	10-121335695-G-A	0.3187
rs45631580	BCAC_313_BC;BRIDGES_306_BC	0.0643	10-123340107-A-G	10-123340107-A-G	10-121580593-A-G	0.06361
rs35054928	BCAC_313_BC;BRIDGES_306_BC	0.5971	10-123340431-GC-G	10-123340431-GC-G	10-121580917-GC-G	0.5929
rs45631563	BCAC_313_BC;BRIDGES_306_BC	0.0475	10-123349324-A-T	10-123349324-A-T	10-121589810-A-T	0.0479
rs7394715	BCAC_313_BC;BRIDGES_306_BC	0.794	11-433617-T-C	11-433617-T-C	11-433617-T-C	0.7986
rs6597981	BCAC_313_BC;BRIDGES_306_BC	0.5185	11-803017-A-G	11-803017-A-G	11-803017-A-G	0.5178
rs4980386	BCAC_313_BC;BRIDGES_306_BC	0.3918	11-1895708-C-A	11-1895708-C-A	11-1874478-C-A	0.3874
rs10832963	BCAC_313_BC;BRIDGES_306_BC	0.7344	11-18664241-T-G	11-18664241-T-G	11-18642694-T-G	0.7389
rs4472923	BCAC_313_BC;BRIDGES_306_BC	0.3256	11-42844441-C-T	11-42844441-C-T	11-42822891-C-T	0.3258
rs10838267	BCAC_313_BC;BRIDGES_306_BC	0.5492	11-44368892-G-A	11-44368892-G-A	11-44347342-G-A	0.552
rs77047825	BCAC_313_BC;BRIDGES_306_BC	0.0647	11-46318032-C-G	11-46318032-C-G	11-46296481-C-G	0.07153
rs12287832	BCAC_313_BC;BRIDGES_306_BC	0.1865	11-65553492-C-A	11-65553492-C-A	11-65786021-C-A	0.188
rs674126	BRIDGES_306_BC	0.4857	11-65571855-A-G	11-65571855-A-G	11-65804384-A-G	0.4884
rs10896047	BCAC_313_BC	0.4852	11-65572431-G-A	11-65572431-G-A	11-65804960-G-A	0.4886
rs35039974	BCAC_313_BC;BRIDGES_306_BC	0.2143	11-69328130-A-T	11-69328130-A-T	11-69513362-A-T	0.2099
rs661204	BCAC_313_BC;BRIDGES_306_BC	0.1231	11-69330983-G-A	11-69330983-G-A	11-69516215-G-A	0.1247
rs78540526	BCAC_313_BC;BRIDGES_306_BC	0.0745	11-69331418-C-T	11-69331418-C-T	11-69516650-C-T	0.07589
rs7125780	BCAC_313_BC	0.6536	11-103614438-T-G	11-103614438-T-G	11-103743710-T-G	0.6511	LCR
rs199504893	BCAC_313_BC	0.4168	11-108267402-C-CA	11-108267402-C-CA	11-108396675-C-CA	0.4206	LCR
rs10431061	BRIDGES_306_BC	0.4196	11-108288808-G-T	11-108288808-G-T	11-108418081-G-T	0.4237
rs610437	BCAC_313_BC;BRIDGES_306_BC	0.6232	11-111696440-T-C	11-111696440-T-C	11-111825716-T-C	0.625
rs625145	BCAC_313_BC;BRIDGES_306_BC	0.1973	11-116727936-A-T	11-116727936-A-T	11-116857220-A-T	0.199
rs7121616	BCAC_313_BC;BRIDGES_306_BC	0.2896	11-122966626-A-G	11-122966626-A-G	11-123095918-A-G	0.2891
rs7939702	BCAC_313_BC;BRIDGES_306_BC	0.8589	11-129243417-T-G	11-129243417-T-G	11-129373522-T-G	0.8604
rs11822830	BCAC_313_BC;BRIDGES_306_BC	0.5959	11-129461016-A-G	11-129461016-A-G	11-129591121-A-G	0.6005
rs797736	BCAC_313_BC	0.3729	12-293626-A-G	12-293626-A-G	12-184460-A-G	0.3738
rs12422552	BCAC_313_BC;BRIDGES_306_BC	0.2602	12-14413931-G-C	12-14413931-G-C	12-14260997-G-C	0.2617
rs788458	BCAC_313_BC;BRIDGES_306_BC	0.1191	12-28149568-C-T	12-28149568-C-T	12-27996635-C-T	0.1188
rs7297051	BCAC_313_BC;BRIDGES_306_BC	0.244	12-28174817-C-T	12-28174817-C-T	12-28021884-C-T	0.2428
rs11049431	BCAC_313_BC;BRIDGES_306_BC	0.2151	12-28347382-C-T	12-28347382-C-T	12-28194449-C-T	0.2165
rs1027113	BCAC_313_BC;BRIDGES_306_BC	0.9124	12-29140260-G-A	12-29140260-G-A	12-28987327-G-A	0.9173
rs2277339	BCAC_313_BC;BRIDGES_306_BC	0.1025	12-57146069-T-G	12-57146069-T-G	12-56752285-T-G	0.1035
rs2870876	BCAC_313_BC;BRIDGES_306_BC	0.1834	12-70798355-A-T	12-70798355-A-T	12-70404575-A-T	0.1797
rs111622698	BCAC_313_BC;BRIDGES_306_BC	0.0986	12-83064195-G-GA	12-83064195-G-GA	12-82670416-G-GA	0.1017
rs10862899	BCAC_313_BC;BRIDGES_306_BC	0.4999	12-85004551-C-T	12-85004551-C-T	12-84610772-C-T	0.5259
rs17356907	BCAC_313_BC;BRIDGES_306_BC	0.3	12-96027759-A-G	12-96027759-A-G	12-95633983-A-G	0.2999
rs7132703	BCAC_313_BC;BRIDGES_306_BC	0.1168	12-103097887-C-T	12-103097887-C-T	12-102704109-C-T	0.1166
rs11065822	BCAC_313_BC;BRIDGES_306_BC	0.3668	12-111600134-G-T	12-111600134-G-T	12-111162330-G-T	0.3592
rs1061657	BCAC_313_BC;BRIDGES_306_BC	0.2609	12-115108136-T-C	12-115108136-T-C	12-114670331-T-C	0.2642
rs11067551	BCAC_313_BC;BRIDGES_306_BC	0.1968	12-115796577-A-G	12-115796577-A-G	12-115358772-A-G	0.1936
rs2454399	BCAC_313_BC;BRIDGES_306_BC	0.4194	12-115835836-T-C	12-115835836-T-C	12-115398031-T-C	0.4219
rs206966	BCAC_313_BC;BRIDGES_306_BC	0.1582	12-120832146-C-T	12-120832146-C-T	12-120394343-C-T	0.1595
rs56404467	BCAC_313_BC;BRIDGES_306_BC	0.0185	13-32839990-G-A	13-32839990-G-A	13-32265853-G-A	0.01788
rs11571833	BCAC_313_BC;BRIDGES_306_BC	0.009	13-32972626-A-T	13-32972626-A-T	13-32398489-A-T	0.008495
rs9315973	BCAC_313_BC;BRIDGES_306_BC	0.8307	13-43501356-A-G	13-43501356-A-G	13-42927220-A-G	0.8338
rs12870942	BCAC_313_BC;BRIDGES_306_BC	0.3124	13-73806982-T-C	13-73806982-T-C	13-73232845-T-C	0.3143
rs2181965	BCAC_313_BC;BRIDGES_306_BC	0.7619	13-73960952-A-G	13-73960952-A-G	13-73386815-A-G	0.7651
rs34914085	BCAC_313_BC;BRIDGES_306_BC	0.2109	14-37128564-C-A	14-37128564-C-A	14-36659359-C-A	0.2132
rs2253012	BCAC_313_BC;BRIDGES_306_BC	0.4394	14-37228504-C-T	14-37228504-C-T	14-36759299-C-T	0.4424
rs2588809	BCAC_313_BC;BRIDGES_306_BC	0.8366	14-68660428-T-C	14-68660428-T-C	14-68193711-T-C	0.8372
rs11624333	BCAC_313_BC;BRIDGES_306_BC	0.262	14-68979835-T-C	14-68979835-T-C	14-68513118-T-C	0.2657
rs11341843	BCAC_313_BC;BRIDGES_306_BC	0.6936	14-91751788-TC-T	14-91751788-TC-T	14-91285444-TC-T	0.6956
rs941764	BCAC_313_BC;BRIDGES_306_BC	0.3491	14-91841069-A-G	14-91841069-A-G	14-91374725-A-G	0.3424
rs78440108	BCAC_313_BC;BRIDGES_306_BC	0.1735	14-93070286-C-T	14-93070286-C-T	14-92603941-C-T	0.1744
rs4983544	BCAC_313_BC;BRIDGES_306_BC	0.458	14-105213978-T-G	14-105213978-T-G	14-104747641-T-G	0.4615
rs116548064	BRIDGES_306_BC	0.0133	15-46678227-C-T	15-46678227-C-T	15-46386029-C-T	0.01417
rs187010898	BCAC_313_BC	0.011	15-46680811-C-A	15-46680811-C-A	15-46388613-C-A	0.01424
rs4774565	BCAC_313_BC;BRIDGES_306_BC	0.3372	15-50694306-A-G	15-50694306-A-G	15-50402109-A-G	0.3473
rs8042593	BCAC_313_BC;BRIDGES_306_BC	0.6402	15-66630569-G-A	15-66630569-G-A	15-66338231-G-A	0.6292
rs35874463	BCAC_313_BC;BRIDGES_306_BC	0.0508	15-67457698-A-G	15-67457698-A-G	15-67165360-A-G	0.05056
rs8035987	BCAC_313_BC	0.2628	15-75750383-T-C	15-75750383-T-C	15-75458042-T-C	0.2637
rs4243034	BRIDGES_306_BC	0.2609	15-75750969-G-A	15-75750969-G-A	15-75458628-G-A	0.2623
rs2290202	BCAC_313_BC;BRIDGES_306_BC	0.1361	15-91512267-G-T	15-91512267-G-T	15-90969037-G-T	0.1349
rs144767203	BCAC_313_BC;BRIDGES_306_BC	0.1072	15-100905819-A-C	15-100905819-A-C	15-100365614-A-C	0.1077
rs57920543	BCAC_313_BC;BRIDGES_306_BC	0.8194	16-4008542-CAAAAA-C	16-4008542-CAAAAA-C	16-3958541-CAAAAA-C	0.74	LCR
rs11076805	BCAC_313_BC;BRIDGES_306_BC	0.2665	16-4106788-C-A	16-4106788-C-A	16-4056787-C-A	0.2671
rs12709163	BCAC_313_BC;BRIDGES_306_BC	0.7915	16-6963972-C-G	16-6963972-C-G	16-6913971-C-G	0.7927
rs34872983	BCAC_313_BC;BRIDGES_306_BC	0.0669	16-10706580-G-A	16-10706580-G-A	16-10612723-G-A	0.06969
rs75753503	BCAC_313_BC;BRIDGES_306_BC	0.0242	16-23007047-G-T	16-23007047-G-T	16-22995726-G-T	0.02564
rs35668161	BCAC_313_BC;BRIDGES_306_BC	0.254	16-52538825-C-A	16-52538825-C-A	16-52504913-C-A	0.2556
rs4784227	BCAC_313_BC;BRIDGES_306_BC	0.2396	16-52599188-C-T	16-52599188-C-T	16-52565276-C-T	0.2417
rs55872725	BCAC_313_BC;BRIDGES_306_BC	0.4163	16-53809123-C-T	16-53809123-C-T	16-53775211-C-T	0.4169
rs6499648	BCAC_313_BC;BRIDGES_306_BC	0.7653	16-53861139-C-T	16-53861139-C-T	16-53827227-C-T	0.7694
rs7184573	BCAC_313_BC;BRIDGES_306_BC	0.3713	16-53861592-G-A	16-53861592-G-A	16-53827680-G-A	0.3752
rs28539243	BCAC_313_BC;BRIDGES_306_BC	0.4885	16-54682064-G-A	16-54682064-G-A	16-54648152-G-A	0.4855
rs7500067	BCAC_313_BC;BRIDGES_306_BC	0.2313	16-80648296-A-G	16-80648296-A-G	16-80614399-A-G	0.2277
rs9931038	BCAC_313_BC;BRIDGES_306_BC	0.4851	16-85145977-T-C	16-85145977-T-C	16-85112371-T-C	0.4929
rs12449271	BCAC_313_BC;BRIDGES_306_BC	0.2581	16-87086492-T-C	16-87086492-T-C	16-87052886-T-C	0.2598
rs79461387	BCAC_313_BC;BRIDGES_306_BC	0.2573	17-29168077-G-T	17-29168077-G-T	17-30841059-G-T		not found
rs150537328	BCAC_313_BC;BRIDGES_306_BC	0.0667	17-39251123-T-C	17-39251123-T-C	17-41094871-T-C	0.07032
rs11296	BCAC_313_BC;BRIDGES_306_BC	0.0574	17-40127060-T-C	17-40127060-T-C	17-41975042-T-C	0.05754
rs17881320	BCAC_313_BC;BRIDGES_306_BC	0.087	17-40485239-G-T	17-40485239-G-T	17-42333221-G-T	0.08962
rs149370081	BCAC_313_BC;BRIDGES_306_BC	0.0127	17-40744470-G-A	17-40744470-G-A	17-42592452-G-A	0.01285
rs71363517	BCAC_313_BC;BRIDGES_306_BC	0.2273	17-43212339-C-CT	17-43212339-C-CT	17-45134972-C-CT	0.2287	LCR
rs2668667	BCAC_313_BC;BRIDGES_306_BC	0.1919	17-44283858-G-A	17-44283858-G-A	17-46206492-G-A	0.1586
rs2628321	BRIDGES_306_BC	0.2994	17-53205917-A-G	17-53205917-A-G	17-55128556-A-G	0.302
rs2787486	BCAC_313_BC	0.3018	17-53209774-A-C	17-53209774-A-C	17-55132413-A-C	0.3052
rs745570	BCAC_313_BC;BRIDGES_306_BC	0.5075	17-77781725-A-G	17-77781725-A-G	17-79807926-A-G	0.5008
rs16976596	BCAC_313_BC;BRIDGES_306_BC	0.1361	18-11696613-C-T	18-11696613-C-T	18-11696614-C-T	0.1411
rs11665269	BCAC_313_BC;BRIDGES_306_BC	0.6378	18-20634253-C-T	18-20634253-C-T	18-23054290-C-T	0.6376
rs1111207	BCAC_313_BC;BRIDGES_306_BC	0.4243	18-24125857-T-C	18-24125857-T-C	18-26545893-T-C	0.425
rs527616	BCAC_313_BC;BRIDGES_306_BC	0.623	18-24337424-C-G	18-24337424-C-G	18-26757460-C-G	0.6261
rs35369219	BCAC_313_BC;BRIDGES_306_BC	0.2757	18-24518050-AT-A	18-24518050-AT-A	18-26938086-AT-A	0.2778
rs8092192	BCAC_313_BC;BRIDGES_306_BC	0.7135	18-25407513-C-G	18-25407513-C-G	18-27827549-C-G	0.7091
rs72931898	BCAC_313_BC;BRIDGES_306_BC	0.0458	18-29981526-G-A	18-29981526-G-A	18-32401563-G-A	0.04754
rs9954058	BCAC_313_BC;BRIDGES_306_BC	0.0742	18-42411803-G-C	18-42411803-G-C	18-44831838-G-C	0.07291
rs9952980	BCAC_313_BC;BRIDGES_306_BC	0.3506	18-42888797-T-C	18-42888797-T-C	18-45308832-T-C	0.3517
rs117922601	BCAC_313_BC;BRIDGES_306_BC	0.0522	19-13249921-G-T	19-13249921-G-T	19-13139107-G-T	0.05466
rs56069439	BCAC_313_BC;BRIDGES_306_BC	0.2935	19-17393925-C-A	19-17393925-C-A	19-17283116-C-A	0.2955
rs10164323	BCAC_313_BC;BRIDGES_306_BC	0.3511	19-18569492-C-T	19-18569492-C-T	19-18458682-C-T	0.3514
rs140702307	BCAC_313_BC;BRIDGES_306_BC	0.3525	19-19517054-C-CGGGCG	19-19517054-C-CGGGCG	19-19406245-C-CGGGCG	0.3533
rs56681946	BCAC_313_BC;BRIDGES_306_BC	0.3525	19-44283031-T-C	19-44283031-T-C	19-43778879-T-C	0.3581
rs4399645	BCAC_313_BC;BRIDGES_306_BC	0.604	19-46166073-T-C	19-46166073-T-C	19-45662815-T-C	0.6044
rs1172821	BCAC_313_BC;BRIDGES_306_BC	0.3649	19-55816678-C-T	19-55816678-C-T	19-55305310-C-T	0.3641
rs16991615	BCAC_313_BC;BRIDGES_306_BC	0.0647	20-5948227-G-A	20-5948227-G-A	20-5967581-G-A	0.06136
rs1154723	BCAC_313_BC;BRIDGES_306_BC	0.9498	20-11379842-T-C	20-11379842-T-C	20-11399194-T-C	0.9528
rs6030585	BCAC_313_BC;BRIDGES_306_BC	0.794	20-41613706-C-G	20-41613706-C-G	20-42985066-C-G	0.7987
rs13039563	BCAC_313_BC;BRIDGES_306_BC	0.2422	20-52296849-G-A	20-52296849-G-A	20-53680310-G-A	0.2393
rs2822999	BCAC_313_BC;BRIDGES_306_BC	0.1756	21-16364756-T-G	21-16364756-T-G	21-14992435-T-G	0.1735
rs2823130	BCAC_313_BC;BRIDGES_306_BC	0.0865	21-16566350-A-G	21-16566350-A-G	21-15194030-A-G	0.08959
rs2403907	BCAC_313_BC;BRIDGES_306_BC	0.3182	21-16574455-C-A	21-16574455-C-A	21-15202135-C-A	0.3156
rs4818836	BCAC_313_BC;BRIDGES_306_BC	0.0353	21-47762932-G-A	21-47762932-G-A	21-46343018-G-A	0.03608
rs9798754	BCAC_313_BC;BRIDGES_306_BC	0.3803	22-19766137-C-T	22-19766137-C-T	22-19778614-C-T	0.3728
rs17879961	BCAC_313_BC;BRIDGES_306_BC	0.004	22-29121087-A-G	22-29121087-A-G	22-28725099-A-G	0.005321
rs5997390	BCAC_313_BC;BRIDGES_306_BC	0.0828	22-29135543-G-A	22-29135543-G-A	22-28739555-G-A	0.08727
rs34134147	BCAC_313_BC;BRIDGES_306_BC	0.0206	22-29203724-C-T	22-29203724-C-T	22-28807736-C-T	0.02042
rs132289	BCAC_313_BC	0.9841	22-29551872-A-G	22-29551872-A-G	22-29155884-A-G	0.9803
rs132383	BRIDGES_306_BC	0.987	22-29613520-A-C	22-29613520-A-C	22-29217531-A-C	0.9883
rs138179519	BCAC_313_BC;BRIDGES_306_BC	0.2819	22-38583315-AAAAG-AAAAGAAAG	22-38583315-A-AAAAG	22-38187308-A-AAAAG	0.2819	LCR
rs5750715	BCAC_313_BC;BRIDGES_306_BC	0.2512	22-39343916-T-A	22-39343916-T-A	22-38947911-T-A	0.2566
rs66987842	BCAC_313_BC;BRIDGES_306_BC	0.1068	22-40904707-CT-C	22-40904707-CT-C	22-40508703-CT-C	0.1018	LCR
rs9611990	BCAC_313_BC;BRIDGES_306_BC	0.1135	22-43433100-C-T	22-43433100-C-T	22-43037094-C-T	0.1157
rs112855987	BCAC_313_BC	0.4158	22-45319953-G-A	22-45319953-G-A	22-44924073-G-A	0.5272	LCR
rs9614984	BRIDGES_306_BC	0.4132	22-45320209-G-A	22-45320209-G-A	22-44924329-G-A	0.4215
rs28512361	BCAC_313_BC;BRIDGES_306_BC	0.1122	22-46283297-G-A	22-46283297-G-A	22-45887417-G-A	0.1167	LCR
