## Supplementary Table 2 for "Limitations in next-generation sequencing-based genotyping of breast cancer polygenic risk score loci"

### Sheet: Sheet1
rsID	Locus CanRisk (hg19)	PRS	LogOR	Expected AF	IMGAG DRAGEN AF	IMGAG freebayes AF	ICG GATK AF	ICG freebayes AF	IHG-M GATK AF	IHG-M DRAGEN AF	CFBOC GATK AF	CFBOC freebayes AF	IHG-R GATK AF	IHG-R CLC AF
rs707475	1-7917076-G-A	BCAC_313_BC;BRIDGES_306_BC	-0.0409	0.3911	0.3606	0.3851	0.4008	0.4008	0.404722	0.403879	0.411688	0.407595	0.4004	0.4004
rs616488	1-10566215-A-G	BCAC_313_BC;BRIDGES_306_BC	-0.0586	0.3291	0.306	0.3266	0.3092	0.3092	0.318718	0.318718	0.330529	0.330529	0.3167	0.3167
rs2992756	1-18807339-T-C	BCAC_313_BC;BRIDGES_306_BC	-0.0564	0.5105	0.5072	0.5032	0.5193	0.5193	0.5	0.5	0.49399	0.49399	0.4761	0.4761
rs4233486	1-41380440-C-T	BCAC_313_BC;BRIDGES_306_BC	0.0426	0.6471	0.6509	0.6191	0.6479	0.6479	0.637437	0.637437	0.65024	0.65024	0.6494	0.6494
rs114282204	1-41389220-T-C	BCAC_313_BC;BRIDGES_306_BC	0.155	0.0174	0.0172	0.0191	0.0185	0.0185	0.0185497	0.0185497	0.0216346	0.0216346	0.0199	0.0199
rs144105764	1-46670206-TC-T	BCAC_313_BC;BRIDGES_306_BC	0.0447	0.3023	0.3075	0.3131	0.2723	0.2723	0.293423	0.293423	0.288462	0.288462	0.2948	0.2988
rs56168262	1-51467096-CT-C	BCAC_313_BC;BRIDGES_306_BC	0.0374	0.4856	0.4468	0.4025	0.4961	0.4857	0.491071	0.115514	0.349448	0.492284	0.494	0.2211
rs17426269	1-88156923-G-A	BCAC_313_BC;BRIDGES_306_BC	0.0494	0.1544	0.1681	0.1486	0.1613	0.1613	0.160202	0.160202	0.15625	0.15625	0.1295	0.1295
rs2151842	1-88428199-C-A	BCAC_313_BC;BRIDGES_306_BC	-0.0387	0.2478	0.2414	0.2408	0.2387	0.2387	0.241147	0.241147	0.230769	0.230769	0.249	0.249
rs612683	1-100880328-A-T	BCAC_313_BC;BRIDGES_306_BC	0.0373	0.41	0.431	0.4106	0.4445	0.4445	0.442664	0.442664	0.442308	0.442308	0.4143	0.4143
rs56097627	1-110198129-CAAA-C	BCAC_313_BC;BRIDGES_306_BC	0.0458	0.7779	0.056	0.0599	0.5139	0.4303	0.167857	0.0269815	0.236979	0.38961	0.488	0.1992
rs7513707	1-114445880-G-A	BCAC_313_BC	0.0621	0.1677	0.148	0.1667	0.1672	0.1672
rs11552449	1-114448389-C-T	BRIDGES_306_BC	0.0621	0.1673			0.1681	0.1681	0.139123	0.139123	0.161058	0.161058	0.1873	0.1873
rs12406858	1-118141492-A-C	BCAC_313_BC;BRIDGES_306_BC	0.0452	0.2654	0.2874	0.3096	0.2824	0.2824	0.248735	0.248735	0.265625	0.266827	0.255	0.2948
rs637868	1-120257110-T-C	BCAC_313_BC;BRIDGES_306_BC	0.0385	0.5316	0.5761	0.5567	0.5471	0.5471	0.532884	0.532884	0.542067	0.542067	0.5458	0.5458
rs41500448	1-121238279-A-G	BRIDGES_306_BC	-0.0673	0.1067			0.0983	0.0983	0.116358	0.116358	0.108173	0.108173	0.1056	0.1056
rs11249433	1-121280613-A-G	BCAC_313_BC;BRIDGES_306_BC	0.0881	0.4078	0.4109	0.4163	0.4092	0.4092	0.402192	0.402192	0.438702	0.438702	0.4363	0.4363
rs111458676	1-121287994-A-G	BCAC_313_BC	-0.0673	0.1045	0.0977	0.1202
rs143384623	1-145604302-C-CT	BCAC_313_BC;BRIDGES_306_BC	-0.0399	0.349	0.3578	0.3628		0.3859	0.494695	0.370995	0.348193	0.301683
rs11205303	1-149906413-T-C	BCAC_313_BC;BRIDGES_306_BC	0.0548	0.4059	0.3937	0.3975	0.395	0.395	0.419899	0.419899	0.421875	0.421875	0.3825	0.3825
rs12091730	1-155556971-G-A	BCAC_313_BC;BRIDGES_306_BC	0.0499	0.23	0.2126	0.2305	0.2294	0.2294	0.220067	0.220067	0.213942	0.213942	0.241	0.241
rs761575824	1-168171052-CA-C	BCAC_313_BC;BRIDGES_306_BC	-0.068	0.1092	0.1164	0.1099	0.1071	0.1101	0.109137	0.111298	0.109489	0.108434	0.1096	0.1116
rs11463354	1-172328767-T-TA	BCAC_313_BC;BRIDGES_306_BC	-0.0435	0.3264	0.3305	0.3142	0.4503	0.3899	0.44695	0.318718	0.270433	0.24399	0.3127	0.3167
rs35383942	1-201437832-C-T	BCAC_313_BC;BRIDGES_306_BC	0.0917	0.0552	0.0517	0.0649	0.0546	0.0546	0.0682968	0.0682968	0.0576923	0.0576923	0.0757	0.0757
rs6686987	1-202184600-C-T	BCAC_313_BC;BRIDGES_306_BC	-0.0065	0.4008	0.4037	0.3943	0.3832	0.3832	0.409781	0.408938	0.394231	0.394231	0.3805	0.3805
rs7514172	1-203770448-T-A	BCAC_313_BC;BRIDGES_306_BC	0.0498	0.2734	0.2945	0.277	0.284	0.284	0.291737	0.291737	0.247596	0.247596	0.2988	0.2988
rs11268668	1-204502514-T-TTCTGAAACAGGG	BCAC_313_BC;BRIDGES_306_BC	-0.0321	0.7983	0.8233	0.5433	0.8025	0.4798	0.795953	0.795953	0.808894	0.477163	0.7908	0.7709
rs2785646	1-208076291-G-A	BCAC_313_BC;BRIDGES_306_BC	-0.0366	0.3364	0.3161	0.3291	0.3059	0.3059	0.347386	0.346543	0.33774	0.33774	0.3307	0.3307
rs2576261	1-217053815-T-G	BCAC_313_BC;BRIDGES_306_BC	0.0417	0.3268	0.342	0.3401	0.3513	0.3513	0.317032	0.317032	0.328125	0.328125	0.3347	0.3347
rs11117758	1-217220574-G-A	BCAC_313_BC;BRIDGES_306_BC	-0.044	0.2103	0.2098	0.2234	0.2168	0.2168	0.210793	0.210793	0.234375	0.234375	0.2211	0.2211
rs11118563	1-220671050-C-T	BCAC_313_BC;BRIDGES_306_BC	0.0418	0.2414	0.2629	0.2596	0.2765	0.2765	0.248735	0.248735	0.262019	0.262019	0.2789	0.2789
rs72755295	1-242034263-A-G	BCAC_313_BC;BRIDGES_306_BC	0.1428	0.0315	0.0172	0.0337	0.0328	0.0328	0.0278246	0.0278246	0.0432692	0.0432692	0.0478	0.0478
rs78425380	2-10138983-T-C	BCAC_313_BC	0.0603	0.1168	0.079	0.0947	0.126	0.1017
rs6743383	2-19315675-T-A	BCAC_313_BC;BRIDGES_306_BC	-0.0331	0.5633	0.5417	0.5457	0.5639	0.5639	0.574199	0.574199	0.596154	0.596154	0.5578	0.5578
rs6725517	2-25129473-A-G	BCAC_313_BC;BRIDGES_306_BC	-0.0427	0.4122	0.4037	0.3904	0.3681	0.3681	0.369309	0.369309	0.394231	0.394231	0.4044	0.4044
rs12472404	2-29179452-G-C	BCAC_313_BC;BRIDGES_306_BC	-0.0066	0.2281	0.2428	0.2195	0.2168	0.2168	0.203204	0.203204	0.231971	0.231971	0.241	0.241
rs4322799	2-29615233-T-C	BCAC_313_BC;BRIDGES_306_BC	-0.0427	0.2559	0.2572	0.2833	0.2773	0.2773	0.252951	0.252951	0.268029	0.268029	0.2331	0.2331
rs553796823	2-39699510-C-CT	BCAC_313_BC;BRIDGES_306_BC	-0.0402	0.4647	0.5603	0.4865	0.5	0.3664	0.495833	0.0935919	0.36988	0.384337	0.4602	0.3247
rs6756513	2-70172587-G-A	BCAC_313_BC;BRIDGES_306_BC	-0.0412	0.277	0.2816	0.2617	0.2756	0.2756	0.257167	0.257167	0.268029	0.268029	0.245	0.245
rs1036759	2-88358825-G-C	BCAC_313_BC;BRIDGES_306_BC	0.0473	0.3122	0.2672	0.3021	0.3252	0.3252	0.320405	0.320405	0.338942	0.338942	0.3227	0.3227
rs6746250	2-121058254-A-G	BCAC_313_BC;BRIDGES_306_BC	-0.0334	0.7023	0.7213	0.7121	0.7	0.7	0.687184	0.687184	0.69351	0.69351	0.7092	0.7092
rs17625845	2-121089731-T-C	BCAC_313_BC;BRIDGES_306_BC	-0.0427	0.195	0.2213	0.2	0.1866	0.1866	0.215008	0.215008	0.201923	0.201923	0.1853	0.1853
rs10164550	2-121159205-G-A	BCAC_313_BC;BRIDGES_306_BC	-0.044	0.3574	0.3434	0.3482	0.337	0.337	0.372681	0.372681	0.335337	0.335337	0.3625	0.3625
rs10179592	2-121246568-T-C	BCAC_313_BC;BRIDGES_306_BC	0.0992	0.897	0.9066	0.889	0.9193	0.9193	0.906408	0.906408	0.909856	0.909856	0.9263	0.9263
rs17726078	2-172974566-C-G	BCAC_313_BC;BRIDGES_306_BC	-0.0473	0.4722	0.4368	0.4546	0.4924	0.4924	0.471332	0.471332	0.454327	0.454327	0.4442	0.4442
rs1550622	2-174212910-A-G	BCAC_313_BC;BRIDGES_306_BC	0.0593	0.8442	0.8477	0.8553	0.8782	0.8782	0.849073	0.849073	0.864183	0.864183	0.8586	0.8586
rs2356656	2-192381934-C-T	BCAC_313_BC;BRIDGES_306_BC	0.0316	0.8641	0.852	0.8521	0.842	0.842	0.840641	0.840641	0.843672	0.844444	0.8426	0.8486
rs10197246	2-202204741-T-C	BCAC_313_BC;BRIDGES_306_BC	-0.0492	0.7223	0.7184	0.7064	0.7176	0.7176	0.70489	0.70489	0.698317	0.698317	0.6773	0.7271
rs4442975	2-217920769-G-T	BCAC_313_BC;BRIDGES_306_BC	-0.1318	0.5027	0.4741	0.4801	0.4588	0.4588	0.482293	0.482293	0.46875	0.46875	0.4721	0.4721
rs572022984	2-217955896-GA-G	BCAC_313_BC;BRIDGES_306_BC	-0.2016	0.0364	0	0	0.0034	0	0.00507614	0.00337268	0.00120192	0
rs11693806	2-218292158-C-G	BCAC_313_BC;BRIDGES_306_BC	-0.0757	0.7289	0.7457	0.7443	0.7639	0.7639	0.735245	0.735245	0.710337	0.710337	0.498
rs3791977	2-218714845-G-A	BCAC_313_BC;BRIDGES_306_BC	-0.0431	0.39	0.3635	0.3918	0.3681	0.3681	0.401349	0.401349	0.396635	0.396635	0.3765	0.3765
rs4676356	2-241388857-C-A	BCAC_313_BC;BRIDGES_306_BC	-0.1232	0.9759	0.9713	0.9759	0.979	0.979	0.974705	0.974705	0.977163	0.977163	0.9701	0.9741
rs6762558	3-4742251-A-G	BCAC_313_BC;BRIDGES_306_BC	0.0616	0.3865	0.3664	0.3752	0.3655	0.3655	0.394604	0.394604	0.388221	0.388221	0.3865	0.3865
rs552647	3-27353716-C-A	BCAC_313_BC;BRIDGES_306_BC	0.0748	0.5236	0.5302	0.5323	0.5185	0.5185	0.496627	0.496627	0.532452	0.532452	0.5518	0.5518
rs62255657	3-27388664-C-G	BCAC_313_BC;BRIDGES_306_BC	0.0502	0.2708	0.2773	0.305	0.263	0.263	0.262226	0.262226	0.302885	0.302885	0.2948	0.2948
rs112476261	3-29294845-C-T	BCAC_313_BC;BRIDGES_306_BC	-0.1281	0.016	0.0158	0.0163	0.0134	0.0134	0.0134907	0.0134907	0.0132212	0.0132212	0.0219	0.0219
rs17838698	3-30684907-C-T	BCAC_313_BC;BRIDGES_306_BC	0.0592	0.2962	0.3319	0.2897	0.316	0.316	0.302698	0.302698	0.3125	0.3125	0.3048	0.3048
rs56387622	3-46888198-T-C	BCAC_313_BC;BRIDGES_306_BC	-0.0806	0.1063	0.1135	0.0989	0.084	0.084	0.0944351	0.0944351	0.0913462	0.0913462	0.0697	0.0697
rs371314787	3-49709912-C-CT	BCAC_313_BC;BRIDGES_306_BC	-0.0367	0.2847	0.2917	0.2809	0.4983	0.2286	0.489796	0.240304	0.247596	0.235577	0.498	0.249
rs138866686	3-55970777-A-AT	BCAC_313_BC;BRIDGES_306_BC	-0.1195	0.0307	0.0244	0.033	0.037	0.037	0.0210793	0.0210793	0.0384615	0.0384615	0.0279	0.0279
rs2886671	3-59373745-C-T	BCAC_313_BC;BRIDGES_306_BC	-0.0394	0.4281	0.421	0.4209	0.4504	0.4504	0.419899	0.419899	0.423077	0.423077	0.4263	0.4263
rs147250346	3-63887449-T-TTG	BCAC_313_BC;BRIDGES_306_BC	0.0648	0.1326	0.1307	0.1206			0.123946	0.123946	0.135817	0.125	0.1135	0.1135
rs9825432	3-71620370-T-G	BCAC_313_BC;BRIDGES_306_BC	-0.0374	0.6428	0.602	0.6259	0.6202	0.6202	0.631535	0.631535	0.600962	0.600962	0.6036	0.6036
rs13066793	3-87037543-A-G	BCAC_313_BC;BRIDGES_306_BC	-0.0723	0.0916	0.0805	0.0784	0.0908	0.0908	0.079258	0.079258	0.0817308	0.0817308	0.0936	0.0936
rs639355	3-99403877-G-A	BCAC_313_BC;BRIDGES_306_BC	-0.0376	0.4843	0.4483	0.5028	0.5286	0.5286	0.468803	0.468803	0.503606	0.503606	0.5159	0.5159
rs34207738	3-141112859-CTT-C	BCAC_313_BC;BRIDGES_306_BC	0.0551	0.4205	0.398	0.3929	0.6154	0.3336	0.458487	0.430017	0.424574	0.381068	0.3805	0.3745
rs58058861	3-172285237-G-A	BCAC_313_BC;BRIDGES_306_BC	0.0422	0.2127	0.2069	0.217			0.22344	0.22344	0.189781	0.18932	0.2092	0.2092
rs9882792	3-189774456-C-T	BCAC_313_BC;BRIDGES_306_BC	-0.0478	0.2187	0.2083	0.2117	0.2193	0.2193	0.23946	0.23946	0.216346	0.216346	0.2351	0.2371
rs10012017	4-38784633-G-T	BCAC_313_BC;BRIDGES_306_BC	0.0489	0.2502	0.2601	0.2798	0.1975	0.1975	0.256324	0.256324	0.231971	0.231971	0.2331	0.2351
rs774021038	4-84370124-TAA-TA	BCAC_313_BC;BRIDGES_306_BC	-0.0464	0.5353	0.4871	0.484	0.5477	0.521	0		0.479567	0.457933	0.4741	0.4741
rs17014016	4-89240476-G-A	BCAC_313_BC;BRIDGES_306_BC	0.0352	0.4422	0.4124	0.4394	0.463	0.463	0.425801	0.425801	0.459135	0.459135	0.4522	0.4522
rs147404208	4-92594859-TTCTTTC-T	BCAC_313_BC	-0.0407	0.4386	0.4799	0.4358	0.4747	0.4765
rs6532340	4-92596232-G-A	BRIDGES_306_BC	-0.0407	0.4662			0.4739	0.4739	0.473019	0.473019	0.474328	0.474328	0.4382	0.4382
rs62331150	4-106069013-G-T	BCAC_313_BC;BRIDGES_306_BC	0.0471	0.2286	0.2399	0.2277	0.2538	0.2244	0.238617	0.237774	0.236573	0.205097	0.2251	0.2211
rs147399132	4-126752992-A-AAT	BCAC_313_BC	-0.0377	0.5123	0.4842	0.5092	0.5644	0.3874
rs56039025	4-143467195-C-T	BCAC_313_BC;BRIDGES_306_BC	-0.0569	0.1106	0.0991	0.1078	0.1168	0.1168	0.107083	0.107083	0.0889423	0.0889423	0.0976	0.1016
rs56229710	4-151218296-CATATTT-C	BCAC_313_BC;BRIDGES_306_BC	0.0388	0.6519	0.648	0.6475	0.6824	0.6824	0.645868	0.645868	0.629808	0.629808	0.6793	0.7032
rs28436676	4-175842495-G-A	BCAC_313_BC;BRIDGES_306_BC	-0.0898	0.1179	0.1307	0.1138	0.1311	0.1311	0.132378	0.132378	0.104567	0.104567	0.1155	0.1155
rs62334414	4-175847436-C-A	BCAC_313_BC;BRIDGES_306_BC	0.0348	0.3424	0.3391	0.3259	0.3739	0.3739	0.338111	0.338111	0.355769	0.355769	0.3566	0.3566
rs13147907	4-187503758-A-T	BCAC_313_BC;BRIDGES_306_BC	0.0357	0.4503	0.4382	0.456			0.458256	0.416526	0.469952	0.490385	0.498	0.492
rs116095464	5-345109-T-C	BCAC_313_BC;BRIDGES_306_BC	0.084	0.0553	0.0374	0.0504	0.0542	0.0546	0.0607083	0.0472175	0.0611979	0.0588942	0.0458	0.0458
rs10069690	5-1279790-C-T	BCAC_313_BC;BRIDGES_306_BC	0.0617	0.2575	0.2658	0.2472	0.2655	0.2655	0.280776	0.280776	0.271635	0.271635	0.241	0.241
rs3215401	5-1296255-A-AG	BCAC_313_BC;BRIDGES_306_BC	-0.0549	0.3084	0.3319	0.3174	0.2697	0.2697	0.301012	0.301012	0.296875	0.296875	0.3068	0.3068
rs62329727	5-1353077-T-C	BCAC_313_BC;BRIDGES_306_BC	0.1552	0.0129	0.0244	0.017	0.0118	0.0118	0.0134907	0.0134907	0.0132212	0.0132212	0.0239	0.0239
rs4866496	5-2777029-G-A	BCAC_313_BC;BRIDGES_306_BC	0.0391	0.4168	0.3951	0.4099	0.3866	0.3866	0.423272	0.423272	0.426683	0.426683	0.4203	0.4203
rs17611291	5-16231194-G-C	BCAC_313_BC;BRIDGES_306_BC	-0.0426	0.556	0.5718	0.5401	0.5958	0.5958	0.56914	0.56914	0.582933	0.582933	0.5578	0.5578
rs35130031	5-32579616-TCA-T	BCAC_313_BC;BRIDGES_306_BC	0.0363	0.485	0.4928	0.4862	0.4849	0.4849	0.470489	0.470489	0.495192	0.495192	0.4841	0.488
rs138335056	5-44508264-G-GT	BCAC_313_BC;BRIDGES_306_BC	-0.1177	0.125	0.1365	0.133	0.0971	0.0933	0.169477	0.123103	0.111779	0.109375	0.1335	0.1335
rs187108781	5-44619502-A-G	BCAC_313_BC;BRIDGES_306_BC	-0.1101	0.1561	0.1652	0.1504			0.160473	0.160202	0.151575	0.141638	0.1335	0.1295
rs4613718	5-44649944-C-T	BCAC_313_BC;BRIDGES_306_BC	0.0492	0.5992	0.6322	0.611	0.5857	0.5857	0.633221	0.633221	0.609375	0.609375	0.6155	0.6155
rs10941679	5-44706498-A-G	BCAC_313_BC;BRIDGES_306_BC	0.0497	0.2446	0.2615	0.2564	0.2899	0.2899	0.285835	0.285835	0.282452	0.282452	0.2709	0.2709
rs17343002	5-44853593-G-C	BCAC_313_BC;BRIDGES_306_BC	-0.0336	0.3103	0.2629	0.2982	0.3084	0.3084	0.263912	0.263912	0.301683	0.301683	0.3088	0.3088
rs199562199	5-52679539-C-CA	BCAC_313_BC;BRIDGES_306_BC	0.0571	0.1001	0.1049	0.1142	0.4089	0.4353	0.179537	0.0657673	0.125	0.169471	0.3924	0.1195
rs113803968	5-55662540-C-CT	BCAC_313_BC;BRIDGES_306_BC	-0.0458	0.3657	0.4066	0.3603	0.4916	0.2966	0.491272	0.335582	0.334135	0.286058	0.2948	0.3028
rs889310	5-55965167-C-T	BCAC_313_BC;BRIDGES_306_BC	0.0394	0.5602	0.5374	0.5777	0.5571	0.5571	0.568297	0.568297	0.552885	0.552885	0.5817	0.5817
rs16886165	5-56023083-T-G	BCAC_313_BC;BRIDGES_306_BC	0.1366	0.1586	0.1437	0.1535	0.1571	0.1571	0.201518	0.201518	0.182692	0.182692	0.1813	0.1813
rs76250845	5-56042972-C-T	BCAC_313_BC;BRIDGES_306_BC	0.0865	0.0532	0.0402	0.045	0.0429	0.0429	0.0674536	0.0674536	0.0637019	0.0637019	0.0319	0.0319
rs11949391	5-56045081-T-C	BCAC_313_BC;BRIDGES_306_BC	-0.0564	0.1639	0.1868	0.1688	0.1714	0.1714	0.140809	0.140809	0.141827	0.141827	0.1414	0.1414
rs113778879	5-58241712-C-T	BCAC_313_BC	-0.0434	0.5762	0	0	0.0495	0
rs3010266	5-71965007-G-A	BCAC_313_BC	-0.041	0.2542	0.2529	0.2369	0.2647	0.2647
rs157557	5-73234583-T-C	BCAC_313_BC;BRIDGES_306_BC	-0.0363	0.3192	0.3333	0.3248	0.2941	0.2941	0.301855	0.301855	0.326923	0.326923	0.3048	0.3048
rs144028731	5-77155397-GT-G	BCAC_313_BC;BRIDGES_306_BC	-0.0408	0.3476	0.3463	0.3252	0.3395	0.3395	0.333052	0.333052	0.33774	0.33774	0.2888	0.2888
rs34525310	5-79180995-G-GA	BCAC_313_BC;BRIDGES_306_BC	0.0328	0.1758	0.1437	0.1745	0.1916	0.1916	0.198145	0.198145	0.173077	0.173077	0.1932	0.1932
rs146817970	5-81512947-TA-T	BCAC_313_BC;BRIDGES_306_BC	-0.0598	0.2484	0.2557	0.2273	0.2588	0.2588	0.229342	0.229342	0.22476	0.225962	0.2112	0.2151
rs332529	5-90789470-G-A	BCAC_313_BC;BRIDGES_306_BC	-0.0564	0.1578	0.1767	0.1635	0.1538	0.1538	0.152614	0.152614	0.168269	0.168269	0.1633	0.1633
rs17157372	5-104300273-G-T	BCAC_313_BC;BRIDGES_306_BC	-0.0487	0.1743	0.2026	0.1918	0.2042	0.2042	0.195616	0.195616	0.176683	0.176683	0.2191	0.2191
rs335160	5-122478676-C-A	BCAC_313_BC;BRIDGES_306_BC	-0.0386	0.743	0.75	0.734	0.7185	0.7185	0.702361	0.702361	0.770433	0.770433	0.6972	0.7012
rs1428387	5-122705244-C-T	BCAC_313_BC;BRIDGES_306_BC	0.0944	0.0286	0.0374	0.0433	0.0765	0.0765	0.0261383	0.0261383	0.0216346	0.0216346	0.0398	0.0398
rs6860806	5-131640536-A-G	BCAC_313_BC;BRIDGES_306_BC	0.0392	0.5477	0.5216	0.5504	0.5454	0.5454	0.563238	0.563238	0.566106	0.566106	0.5618	0.5618
rs72801454	5-132405885-A-T	BRIDGES_306_BC	-0.0388	0.2446			0.2546	0.2546	0.252108	0.252108	0.223558	0.223558	0.251	0.251
rs6596100	5-132407058-C-T	BCAC_313_BC	-0.0388	0.2467	0.2256	0.2252	0.2563	0.2563
rs1432679	5-158244083-C-T	BCAC_313_BC;BRIDGES_306_BC	-0.0677	0.5675	0.592	0.5911	0.5857	0.5857	0.555649	0.555649	0.542067	0.542067	0.5797	0.5797
rs10074269	5-169591460-T-C	BCAC_313_BC;BRIDGES_306_BC	0.0412	0.3393	0.3463	0.3507	0.3513	0.3513	0.330523	0.330523	0.338942	0.338942	0.2709	0.2709
rs6864691	5-173358154-G-A	BCAC_313_BC;BRIDGES_306_BC	0.0365	0.4156	0.4267	0.4209	0.3857	0.3857	0.406408	0.406408	0.430288	0.430288	0.4084	0.4303
rs4868701	5-176134882-T-C	BCAC_313_BC;BRIDGES_306_BC	0.0363	0.5462	0.5402	0.5518	0.5504	0.5504	0.534628	0.533727	0.580529	0.581731	0.5558	0.5558
rs418053	6-13713366-G-C	BCAC_313_BC;BRIDGES_306_BC	-0.0553	0.5671	0.5603	0.5532	0.5824	0.5824	0.55059	0.55059	0.550481	0.550481	0.5518	0.5518
rs3819405	6-16399557-C-T	BCAC_313_BC;BRIDGES_306_BC	-0.0373	0.3313	0.3305	0.334	0.3076	0.3076	0.331366	0.331366	0.325721	0.325721	0.3287	0.3287
rs12211970	6-18783140-G-A	BCAC_313_BC;BRIDGES_306_BC	0.0326	0.6213	0.671	0.6238	0.6563	0.6563	0.653457	0.653457	0.653846	0.653846	0.6195	0.6195
rs543824204	6-20537845-CA-C	BCAC_313_BC;BRIDGES_306_BC	-0.0391	0.4741	0.2802	0.2904	0.5	0.5	0.5025	0.306914	0.401937	0.495169	0.5	0.2649
rs9358466	6-21923810-T-C	BCAC_313_BC;BRIDGES_306_BC	-0.0321	0.4321	0.4296	0.4397	0.4202	0.4202	0.427487	0.427487	0.424279	0.424279	0.4104	0.4104
rs34196306	6-27425644-G-C	BCAC_313_BC;BRIDGES_306_BC	-0.0737	0.0825	0.0718	0.0663	0.0765	0.0765	0.0860034	0.0860034	0.0757212	0.0757212	0.0857	0.0857
rs111342015	6-43227141-G-A	BCAC_313_BC;BRIDGES_306_BC	-0.064	0.0964	0.0848	0.0844	0.0966	0.0966	0.0952782	0.0952782	0.09375	0.09375	0.0976	0.0976
rs574103382	6-82263549-AAT-A	BCAC_313_BC	0.0477	0.424	0.3391	0.3564	0.5	0.3891
rs146519950	6-85912194-CAA-C	BCAC_313_BC;BRIDGES_306_BC	0.0762	0.0621	0.0632	0.0713			0.0640809	0.0640809	0.0673077	0.0673077	0.0697	0.0697
rs73754909	6-87803819-T-C	BCAC_313_BC;BRIDGES_306_BC	0.0383	0.2809	0	0.0004	0.0171	0.0127	0.0708263	0.256324	0	0.0346667	0.002
rs55941023	6-130341728-C-CT	BCAC_313_BC;BRIDGES_306_BC	0.0472	0.7113	0.7414	0.7099	0.7151	0.7151	0.6914	0.6914	0.721154	0.721154	0.7809	0.7809
rs2121348	6-149595505-T-C	BCAC_313_BC;BRIDGES_306_BC	-0.0476	0.206	0.2328	0.2138	0.2076	0.2076	0.177909	0.177909	0.210337	0.210337	0.2231	0.2231
rs6913578	6-151949806-A-C	BCAC_313_BC;BRIDGES_306_BC	0.0703	0.3091	0.3075	0.322	0.2815	0.2815	0.310287	0.310287	0.335337	0.335337	0.3227	0.3227
rs60954078	6-151955914-A-G	BCAC_313_BC;BRIDGES_306_BC	0.1449	0.0726	0.0848	0.0784	0.0672	0.0672	0.0750422	0.0682968	0.0810398	0.0819209	0.0896	0.0876
rs57589542	6-152022664-CAAAAAAA-C	BCAC_313_BC;BRIDGES_306_BC	0.0137	0.613	0.3908	0.3723	0.4586	0.3613	0.394265	0.295953	0.339947	0.319712	0.3506	0.2928
rs851984	6-152023191-G-A	BCAC_313_BC;BRIDGES_306_BC	0.0626	0.3938	0.3937	0.3957	0.4513	0.4513	0.399663	0.399663	0.397837	0.397837	0.4542	0.4542
rs6904031	6-152055978-A-T	BCAC_313_BC;BRIDGES_306_BC	0.074	0.0622	0.0603	0.0574	0.063	0.063	0.0674536	0.0674536	0.0600962	0.0600962	0.0637	0.0637
rs910416	6-152432902-C-T	BCAC_313_BC;BRIDGES_306_BC	0.0649	0.5114	0.4943	0.511	0.5109	0.5109	0.537099	0.537099	0.53125	0.53125	0.5558	0.5558
rs9364472	6-169006947-C-G	BCAC_313_BC;BRIDGES_306_BC	-0.0308	0.5186	0.5302	0.5227	0.5169	0.5176	0.490678	0.488196	0.52524	0.526442	0.494	0.494
rs6940159	6-170332621-T-C	BCAC_313_BC;BRIDGES_306_BC	0.0373	0.6183	0.5876	0.6103	0.6101	0.6101	0.623103	0.623103	0.617788	0.617788	0.6255	0.6255
rs7971	7-21940960-A-G	BCAC_313_BC;BRIDGES_306_BC	-0.0467	0.3531	0.3463	0.3365	0.3378	0.3378	0.340641	0.340641	0.352163	0.353365	0.3426	0.3426
rs289997	7-25569548-C-T	BCAC_313_BC;BRIDGES_306_BC	-0.0486	0.1647	0.1609	0.1691	0.1782	0.1782	0.157673	0.157673	0.16226	0.16226	0.1594	0.1394
rs74765302	7-28869017-G-A	BCAC_313_BC;BRIDGES_306_BC	-0.0572	0.1069	0.1049	0.0986	0.0958	0.0958	0.100337	0.100337	0.11899	0.11899	0.1175	0.1175
rs13244925	7-55192256-A-C	BCAC_313_BC;BRIDGES_306_BC	-0.0349	0.5492	0.4971	0.5312	0.5286	0.5286	0.561551	0.561551	0.528846	0.528846	0.5259	0.5259
rs10644978	7-91459189-A-ATT	BCAC_313_BC;BRIDGES_306_BC	0.0452	0.3332	0.352	0.3585	0.479	0.3277	0.463462	0.353288	0.332933	0.331731	0.3566	0.3685
rs17268829	7-94113799-T-C	BCAC_313_BC;BRIDGES_306_BC	0.0449	0.2819	0.2687	0.272	0.2714	0.2714	0.283305	0.283305	0.31851	0.31851	0.3068	0.3068
rs4439053	7-98005235-G-A	BCAC_313_BC;BRIDGES_306_BC	-0.0467	0.1618	0.1523	0.1376	0.1639	0.1639	0.139123	0.139123	0.135817	0.135817	0.1614	0.1614
rs111963714	7-99948655-T-G	BCAC_313_BC;BRIDGES_306_BC	0.042	0.2083	0.1494	0.2113			0.103478	0.157673	0.149038	0.201923	0.1793	0.0339
rs71559437	7-101552440-G-A	BCAC_313_BC;BRIDGES_306_BC	-0.0568	0.1281	0.1379	0.1163			0.131535	0.118887	0.144279	0.137019	0.1135	0.1355
rs7800548	7-102481842-T-C	BCAC_313_BC;BRIDGES_306_BC	0.0418	0.3429	0.3922	0.3557	0.3647	0.3647	0.360877	0.360877	0.375	0.375	0.3546	0.3546
rs12706954	7-130656911-C-T	BCAC_313_BC;BRIDGES_306_BC	-0.0476	0.3747	0.3721	0.3727	0.3647	0.3647	0.365093	0.365093	0.375	0.375	0.3386	0.3386
rs68056147	7-130674481-G-A	BCAC_313_BC;BRIDGES_306_BC	0.0416	0.2971	0.3204	0.2855	0.3109	0.3109	0.298482	0.298482	0.286058	0.286058	0.3108	0.3108
rs5887960	7-139943702-CT-C	BCAC_313_BC;BRIDGES_306_BC	0.0582	0.5378	0.4468	0.433	0.5	0.4731	0.48057	0.384486	0.508413	0.475962	0.4801	0.4084
rs62485509	7-144048902-G-T	BCAC_313_BC;BRIDGES_306_BC	-0.0563	0.2289	0.1595	0.2255	0.221	0.221	0.217538	0.107083	0.234375	0.234375	0.249	0.1753
rs66823261	8-170692-T-C	BCAC_313_BC;BRIDGES_306_BC	0.0477	0.2236	0.2342	0.195			0.209949	0.209949	0.203125	0.203125	0.245	0.245
rs3988353	8-17787610-CT-C	BCAC_313_BC;BRIDGES_306_BC	-0.0377	0.6217	0.546	0.5479	0.4956	0.4218	0.508333	0.244519	0.356971	0.418269	0.496	0.1534
rs1028016	8-23447496-A-G	BCAC_313_BC;BRIDGES_306_BC	-0.0389	0.6431	0.6466	0.6617	0.637	0.637	0.669477	0.669477	0.647837	0.647837	0.6614	0.5976
rs310295	8-23663653-C-A	BCAC_313_BC;BRIDGES_306_BC	0.0335	0.4048	0.408	0.394	0.4193	0.4193	0.387015	0.386172	0.395433	0.395433	0.4522	0.4522
rs9693444	8-29509616-A-C	BCAC_313_BC;BRIDGES_306_BC	-0.0601	0.6758	0.6365	0.6826	0.6857	0.6857	0.649241	0.649241	0.675481	0.676683	0.6972	0.6972
rs13365225	8-36858483-A-G	BCAC_313_BC;BRIDGES_306_BC	-0.076	0.1773	0.2083	0.2011	0.2151	0.2151	0.165261	0.165261	0.191106	0.191106	0.1673	0.1673
rs1511243	8-76230943-A-G	BCAC_313_BC;BRIDGES_306_BC	0.0755	0.8289	0.8348	0.8376	0.8328	0.8328	0.842327	0.842327	0.835337	0.835337	0.6175	0.8486
rs72658084	8-76333056-C-T	BCAC_313_BC;BRIDGES_306_BC	0.1129	0.0878	0.0876	0.0954	0.0756	0.0756	0.0986509	0.0986509	0.0733173	0.0733173	0.0916	0.0916
rs1533366	8-76378165-G-T	BCAC_313_BC;BRIDGES_306_BC	-0.0391	0.3562	0.4009	0.3507	0.3462	0.3462	0.358347	0.358347	0.34375	0.34375	0.3845	0.3845
rs62517052	8-102483100-T-C	BCAC_313_BC;BRIDGES_306_BC	0.0593	0.0954	0.1006	0.1089	0.1008	0.1008	0.128162	0.128162	0.0913462	0.0913462	0.0797	0.0797
rs12546444	8-106358620-A-T	BCAC_313_BC;BRIDGES_306_BC	-0.0745	0.1014	0.0991	0.089	0.0916	0.0916	0.105396	0.105396	0.101408	0.097035	0.0876	0.0876
rs13267382	8-117209548-A-G	BCAC_313_BC;BRIDGES_306_BC	-0.0417	0.6468	0.6365	0.6312	0.6261	0.6261	0.620573	0.620573	0.641827	0.641827	0.6454	0.6375
rs62526620	8-120862186-A-G	BCAC_313_BC;BRIDGES_306_BC	0.0527	0.1342	0.1379	0.1394	0.1303	0.1303	0.11973	0.11973	0.13145	0.13145	0.1494	0.1494
rs35542655	8-124563705-T-C	BCAC_313_BC;BRIDGES_306_BC	0.0477	0.1467	0.1466	0.1475	0.1538	0.1538	0.142496	0.142496	0.170673	0.170673	0.1375	0.1375
rs12541094	8-124571581-G-A	BCAC_313_BC;BRIDGES_306_BC	0.034	0.4177	0.4497	0.4181	0.4647	0.4647	0.444351	0.444351	0.420673	0.420673	0.4104	0.4104
rs7842619	8-124739913-T-G	BCAC_313_BC;BRIDGES_306_BC	0.0466	0.4046	0.3606	0.3894	0.3723	0.3723	0.402192	0.402192	0.397837	0.397837	0.3705	0.3586
rs35961416	8-128213561-C-CA	BCAC_313_BC;BRIDGES_306_BC	-0.043	0.4183	0.3836	0.3887	0.3975	0.3975	0.399663	0.399663	0.408654	0.408654	0.4124	0.4124
rs12550713	8-128370949-C-G	BCAC_313_BC;BRIDGES_306_BC	0.0642	0.4025	0.444	0.4032	0.4538	0.4538	0.395447	0.395447	0.397837	0.397837	0.4283	0.4283
rs10096351	8-128372172-A-G	BCAC_313_BC;BRIDGES_306_BC	0.0597	0.5422	0.5905	0.566	0.5899	0.5899	0.533727	0.533727	0.540964	0.540964	0.5637	0.5637
rs1016578	8-129199566-G-A	BCAC_313_BC;BRIDGES_306_BC	0.0615	0.1719	0.1839	0.1837	0.1723	0.1723	0.159359	0.159359	0.18149	0.18149	0.1932	0.1932
rs7830152	8-143669254-A-G	BCAC_313_BC;BRIDGES_306_BC	-0.0346	0.3333	0.3261	0.3489	0.3042	0.3042	0.334739	0.334739	0.348558	0.348558	0.2988	0.3068
rs10975870	9-6880263-A-G	BCAC_313_BC;BRIDGES_306_BC	0.0797	0.29	0.3132	0.2848	0.295	0.295	0.301855	0.301855	0.253185	0.252351	0.2968	0.1972
rs3057314	9-21964882-CAAAA-C	BCAC_313_BC;BRIDGES_306_BC	0.1158	0.321	0.2011	0.2043	0.4502	0.1924	0.302632	0.112985	0.168689	0.0612981	0.4183	0.0896
rs17694493	9-22041998-C-G	BCAC_313_BC;BRIDGES_306_BC	0.0653	0.137	0.148	0.1379	0.142	0.142	0.137437	0.137437	0.15024	0.15024	0.1574	0.1574
rs4880038	9-36928288-T-C	BCAC_313_BC;BRIDGES_306_BC	0.0153	0.5427	0.5431	0.544	0.5025	0.5025	0.522766	0.522766	0.539663	0.538462	0.4024	0.508
rs665889	9-87782211-T-C	BCAC_313_BC;BRIDGES_306_BC	0.0877	0.5174	0.4986	0.4858	0.5067	0.5067	0.523609	0.523609	0.487981	0.487981	0.488	0.488
rs10120432	9-98362587-T-C	BCAC_313_BC;BRIDGES_306_BC	-0.0462	0.0928	0.0905	0.0936	0.0992	0.0992	0.10371	0.10371	0.106436	0.105911	0.1036	0.1036
rs60037937	9-110303808-TAA-T	BCAC_313_BC;BRIDGES_306_BC	-0.0382	0.2032	0.2399	0.2262	0.2202	0.2202	0.189713	0.189713	0.216867	0.216867	0.1992	0.2211
rs10816625	9-110837073-A-G	BCAC_313_BC;BRIDGES_306_BC	0.04	0.0627	0.0632	0.0695	0.0756	0.0756	0.0623946	0.0623946	0.0612981	0.0612981	0.0618	0.0618
rs13294895	9-110837176-C-T	BCAC_313_BC;BRIDGES_306_BC	0.0348	0.1757	0.1336	0.1621	0.1706	0.1706	0.189713	0.189713	0.18149	0.18149	0.1892	0.1833
rs7848334	9-110849525-G-T	BCAC_313_BC;BRIDGES_306_BC	0.055	0.5942	0.5905	0.6071	0.6067	0.6067	0.625632	0.625632	0.615385	0.615385	0.6056	0.6056
rs630965	9-110885479-C-T	BCAC_313_BC;BRIDGES_306_BC	0.0289	0.6183	0.658	0.6298	0.6597	0.6597	0.65683	0.65683	0.635817	0.635817	0.6673	0.6673
rs1895062	9-119313486-A-G	BCAC_313_BC;BRIDGES_306_BC	0.0249	0.409	0.4023	0.406	0.3924	0.3924	0.388702	0.388702	0.402644	0.402644	0.4124	0.4124
rs3861871	9-129424719-A-G	BCAC_313_BC;BRIDGES_306_BC	0.0361	0.4583	0.4224	0.4486	0.4319	0.4319	0.413153	0.413153	0.433894	0.433894	0.4641	0.4641
rs550057	9-136146597-C-T	BCAC_313_BC;BRIDGES_306_BC	0.0576	0.271	0.2773	0.2809	0.305	0.305	0.275717	0.275717	0.268029	0.268029
rs55910451	10-5794652-A-G	BCAC_313_BC;BRIDGES_306_BC	0.047	0.2169	0.204	0.2227	0.2	0.2	0.220067	0.220067	0.21274	0.21274	0.2112	0.2112
rs10796139	10-13892298-G-A	BCAC_313_BC;BRIDGES_306_BC	0.0371	0.4415	0.454	0.4383	0.4218	0.4218	0.439292	0.439292	0.450721	0.450721	0.4422	0.4422
rs7072776	10-22032942-A-G	BCAC_313_BC;BRIDGES_306_BC	-0.058	0.7104	0.7126	0.6972	0.6966	0.6966	0.696459	0.696459	0.72476	0.72476	0.6932	0.6932
rs542275778	10-22477776-ACC-A	BCAC_313_BC;BRIDGES_306_BC	0.1687	0.0214	0.0187	0.0294	0.5088	0.0269	0.0438596	0.029511	0.153094	0.03125	0.1474	0.0299
rs10764337	10-22861490-A-C	BCAC_313_BC;BRIDGES_306_BC	0.0875	0.9398	0.931	0.9326	0.9413	0.942	0.930743	0.929174	0.929087	0.938702	0.9263	0.9243
rs2384736	10-38523626-C-A	BCAC_313_BC;BRIDGES_306_BC	0.0404	0.374	0.0014	0.3996	0.0008	0.3521	0	0.182125	0	0.0842105	0.002	0.002
rs10995201	10-64299890-A-G	BCAC_313_BC;BRIDGES_306_BC	-0.1345	0.1541	0.1494	0.1603	0.1571	0.1571	0.128162	0.128162	0.145963	0.146154	0.1414	0.1414
rs6479868	10-64819996-G-T	BCAC_313_BC;BRIDGES_306_BC	0.0472	0.1988	0.1954	0.2057	0.2126	0.2126	0.221754	0.221754	0.185096	0.185096	0.1932	0.1932
rs111833376	10-71335574-C-T	BCAC_313_BC;BRIDGES_306_BC	-0.0404	0.3122	0.0417	0.0443	0.2479	0.2664	0.255155	0.114671	0.0212766	0.305851	0.0558	0.2231
rs719338	10-80851257-G-T	BCAC_313_BC;BRIDGES_306_BC	-0.0805	0.6117	0.6135	0.628	0.6328	0.6328	0.602024	0.602024	0.575721	0.575721	0.6096	0.6096
rs4980029	10-80886726-A-G	BCAC_313_BC;BRIDGES_306_BC	0.0762	0.1617	0.1652	0.1713	0.163	0.163	0.157673	0.157673	0.18149	0.18149	0.1414	0.1414
rs140936696	10-95292187-CAA-C	BCAC_313_BC;BRIDGES_306_BC	-0.0512	0.8177	0.7787	0.7677			0.447154	0.18887	0.823887	0.47482	0.4821	0.259
rs10885405	10-114777670-C-T	BCAC_313_BC;BRIDGES_306_BC	0.0472	0.4646	0.4612	0.4755	0.4697	0.4697	0.478078	0.478078	0.456731	0.456731	0.492	0.492
rs12250948	10-115128491-T-C	BCAC_313_BC;BRIDGES_306_BC	-0.0592	0.7873	0.7945	0.773	0.7933	0.7933	0.796796	0.796796	0.780048	0.780048	0.8108	0.8108
rs9421410	10-123095209-G-A	BCAC_313_BC;BRIDGES_306_BC	-0.0538	0.3246	0.3247	0.317	0.3076	0.3076	0.27403	0.273187	0.305288	0.305288	0.259
rs45631580	10-123340107-A-G	BCAC_313_BC;BRIDGES_306_BC	0.1508	0.0643	0.0876	0.0691	0.0605	0.0605	0.0674536	0.0674536	0.0516827	0.0528846	0.0578	0.0578
rs35054928	10-123340431-GC-G	BCAC_313_BC;BRIDGES_306_BC	-0.2408	0.5971	0.5747	0.6028	0.5798	0.5798	0.55312	0.55312	0.521635	0.521635	0.5418	0.5438
rs45631563	10-123349324-A-T	BCAC_313_BC;BRIDGES_306_BC	-0.2609	0.0475	0.056	0.0521	0.0437	0.0437	0.0413153	0.0413153	0.0384615	0.0384615	0.0418	0.0418
rs7394715	11-433617-T-C	BCAC_313_BC;BRIDGES_306_BC	-0.0437	0.794	0.8132	0.8046	0.7773	0.7773	0.779933	0.779933	0.802885	0.802885	0.7988	0.7988
rs6597981	11-803017-A-G	BCAC_313_BC;BRIDGES_306_BC	0.0457	0.5185	0.5029	0.5074	0.5202	0.5202	0.533727	0.533727	0.530048	0.530048	0.508	0.508
rs4980386	11-1895708-C-A	BCAC_313_BC;BRIDGES_306_BC	-0.0762	0.3918	0.3951	0.3975	0.4	0.4	0.399663	0.399663	0.395433	0.395433	0.4004	0.4004
rs10832963	11-18664241-T-G	BCAC_313_BC;BRIDGES_306_BC	0.0461	0.7344	0.7443	0.7546	0.7412	0.7412	0.756324	0.756324	0.759615	0.759615	0.739	0.739
rs4472923	11-42844441-C-T	BCAC_313_BC;BRIDGES_306_BC	-0.0336	0.3256	0.3032	0.3135	0.3017	0.3017	0.333052	0.333052	0.335337	0.335337	0.2988	0.3088
rs10838267	11-44368892-G-A	BCAC_313_BC;BRIDGES_306_BC	0.0374	0.5492	0.5647	0.5553	0.584	0.584	0.555649	0.555649	0.579327	0.579327	0.5398	0.5398
rs77047825	11-46318032-C-G	BCAC_313_BC;BRIDGES_306_BC	-0.0748	0.0647	0.0805	0.0777	0.0756	0.0756	0.0851602	0.0851602	0.0661058	0.0661058	0.0717	0.0717
rs12287832	11-65553492-C-A	BCAC_313_BC;BRIDGES_306_BC	0.0425	0.1865	0.1868	0.1918	0.1916	0.1916	0.212479	0.212479	0.192308	0.192308	0.1912	0.1912
rs674126	11-65571855-A-G	BRIDGES_306_BC	-0.0347	0.4857			0.5252	0.5252	0.466273	0.466273	0.465144	0.465144	0.502	0.502
rs10896047	11-65572431-G-A	BCAC_313_BC	-0.0347	0.4852	0.5014	0.4848
rs35039974	11-69328130-A-T	BCAC_313_BC;BRIDGES_306_BC	-0.0423	0.2143	0.2112	0.2195	0.1966	0.1966	0.231029	0.231029	0.210337	0.210337	0.241	0.241
rs661204	11-69330983-G-A	BCAC_313_BC;BRIDGES_306_BC	0.1022	0.1231	0.1279	0.1372			0.129848	0.129848	0.122596	0.122596	0.1614	0.1614
rs78540526	11-69331418-C-T	BCAC_313_BC;BRIDGES_306_BC	0.1782	0.0745	0.0733	0.0933	0.1008	0.1008	0.0969646	0.0969646	0.0853365	0.0853365	0.1036	0.1036
rs7125780	11-103614438-T-G	BCAC_313_BC	0.0147	0.6536	0.6092	0.6809	0.6739	0.6739
rs199504893	11-108267402-C-CA	BCAC_313_BC	-0.0022	0.4168	0.4526	0.4362	0.3879	0.3143
rs10431061	11-108288808-G-T	BRIDGES_306_BC	-0.0022	0.4196			0.4067	0.4067	0.440135	0.440135	0.4375	0.4375	0.4104	0.4104
rs610437	11-111696440-T-C	BCAC_313_BC;BRIDGES_306_BC	-0.0396	0.6232	0.6422	0.6379	0.6118	0.6118	0.616358	0.616358	0.612981	0.612981	0.6235	0.6235
rs625145	11-116727936-A-T	BCAC_313_BC;BRIDGES_306_BC	-0.0423	0.1973	0.2227	0.2046	0.2185	0.2185	0.211636	0.211636	0.21274	0.21274	0.2231	0.2231
rs7121616	11-122966626-A-G	BCAC_313_BC;BRIDGES_306_BC	-0.0383	0.2896	0.2845	0.3	0.2773	0.2773	0.303541	0.303541	0.293269	0.293269	0.3406	0.3406
rs7939702	11-129243417-T-G	BCAC_313_BC;BRIDGES_306_BC	-0.0543	0.8589	0.875	0.8465	0.8529	0.8529	0.852445	0.852445	0.852163	0.852163	0.8367	0.8367
rs11822830	11-129461016-A-G	BCAC_313_BC;BRIDGES_306_BC	0.0453	0.5959	0.6264	0.6099	0.6168	0.6168	0.602024	0.602024	0.628606	0.628606	0.5876	0.5876
rs797736	12-293626-A-G	BCAC_313_BC	0.0401	0.3729	0.4167	0.3809	0.3958	0.3958
rs12422552	12-14413931-G-C	BCAC_313_BC;BRIDGES_306_BC	0.0484	0.2602	0.2572	0.266	0.2471	0.2471	0.27656	0.27656	0.263221	0.263221	0.2629	0.2629
rs788458	12-28149568-C-T	BCAC_313_BC;BRIDGES_306_BC	-0.062	0.1191	0.1006	0.1106	0.0857	0.0857	0.106239	0.106239	0.0985577	0.0985577	0.1295	0.1295
rs7297051	12-28174817-C-T	BCAC_313_BC;BRIDGES_306_BC	-0.0856	0.244	0.2213	0.2362	0.2176	0.2176	0.203204	0.203204	0.209135	0.209135	0.243	0.243
rs11049431	12-28347382-C-T	BCAC_313_BC;BRIDGES_306_BC	-0.0521	0.2151	0.1997	0.2053			0.209106	0.208263	0.171875	0.171875	0.1693	0.1175
rs1027113	12-29140260-G-A	BCAC_313_BC;BRIDGES_306_BC	0.0647	0.9124	0.9109	0.9195	0.9118	0.9118	0.926644	0.926644	0.917067	0.917067	0.7649	0.9024
rs2277339	12-57146069-T-G	BCAC_313_BC;BRIDGES_306_BC	-0.0579	0.1025	0.0819	0.1007	0.0924	0.0924	0.0860034	0.0860034	0.111779	0.111779	0.0876	0.0876
rs2870876	12-70798355-A-T	BCAC_313_BC;BRIDGES_306_BC	0.0469	0.1834	0.1782	0.1727	0.1824	0.1824	0.165261	0.165261	0.155048	0.155048	0.1673	0.1673
rs111622698	12-83064195-G-GA	BCAC_313_BC;BRIDGES_306_BC	0.0671	0.0986	0.1092	0.0961	0.0798	0.0798	0.102867	0.102867	0.0997596	0.0997596	0.0737	0.0737
rs10862899	12-85004551-C-T	BCAC_313_BC;BRIDGES_306_BC	0.0348	0.4999	0.5057	0.5213	0.5109	0.5109	0.510118	0.510118	0.507212	0.507212	0.5	0.4841
rs17356907	12-96027759-A-G	BCAC_313_BC;BRIDGES_306_BC	-0.0867	0.3	0.2658	0.2883	0.2672	0.2672	0.312816	0.312816	0.270433	0.270433	0.2629	0.2629
rs7132703	12-103097887-C-T	BCAC_313_BC;BRIDGES_306_BC	0.0546	0.1168	0.1178	0.1191	0.1269	0.1269	0.11973	0.11973	0.114183	0.115385	0.0876	0.0936
rs11065822	12-111600134-G-T	BCAC_313_BC;BRIDGES_306_BC	-0.0442	0.3668	0.3908	0.3656	0.3798	0.3798	0.351602	0.351602	0.356971	0.356971	0.4024	0.4024
rs1061657	12-115108136-T-C	BCAC_313_BC;BRIDGES_306_BC	0.0465	0.2609	0.2629	0.2557	0.2597	0.2597	0.253794	0.253794	0.290865	0.290865	0.2829	0.2829
rs11067551	12-115796577-A-G	BCAC_313_BC;BRIDGES_306_BC	-0.0428	0.1968	0.2112	0.1819	0.1832	0.1832	0.18887	0.18887	0.180288	0.180288	0.1873	0.1873
rs2454399	12-115835836-T-C	BCAC_313_BC;BRIDGES_306_BC	-0.0813	0.4194	0.4526	0.4092	0.3857	0.3857	0.382799	0.382799	0.408654	0.408654	0.4223	0.4223
rs206966	12-120832146-C-T	BCAC_313_BC;BRIDGES_306_BC	0.0516	0.1582	0.1537	0.1631	0.1588	0.1588	0.164418	0.164418	0.164663	0.164663	0.1793	0.1793
rs56404467	13-32839990-G-A	BCAC_313_BC;BRIDGES_306_BC	0.0424	0.0185	0.0115	0.0163	0.0084	0.0084	0.0126476	0.0126476	0.0132212	0.0132212	0.0279	0.0279
rs11571833	13-32972626-A-T	BCAC_313_BC;BRIDGES_306_BC	0.2687	0.009	0.0057	0.0085	0.0067	0.0067	0.00590219	0.00590219	0.0132212	0.0132212	0.012	0.012
rs9315973	13-43501356-A-G	BCAC_313_BC;BRIDGES_306_BC	0.0517	0.8307	0.819	0.8475	0.8529	0.8529	0.842327	0.842327	0.829327	0.829327	0.8406	0.8406
rs12870942	13-73806982-T-C	BCAC_313_BC;BRIDGES_306_BC	0.0345	0.3124	0.3075	0.3177	0.3092	0.3092	0.315346	0.315346	0.323317	0.323317	0.3287	0.3287
rs2181965	13-73960952-A-G	BCAC_313_BC;BRIDGES_306_BC	0.0399	0.7619	0.7773	0.7823	0.7958	0.7958	0.798482	0.798482	0.769231	0.769231	0.7789	0.7789
rs34914085	14-37128564-C-A	BCAC_313_BC;BRIDGES_306_BC	-0.0733	0.2109	0.1925	0.216	0.216	0.216	0.209949	0.209949	0.219952	0.219952	0.2072	0.2072
rs2253012	14-37228504-C-T	BCAC_313_BC;BRIDGES_306_BC	0.039	0.4394	0.4253	0.4635	0.4311	0.4311	0.467116	0.467116	0.413462	0.413462	0.5	0.5
rs2588809	14-68660428-T-C	BCAC_313_BC;BRIDGES_306_BC	-0.0474	0.8366	0.8247	0.8195	0.8176	0.8176	0.82968	0.82968	0.834135	0.834135	0.8048	0.8048
rs11624333	14-68979835-T-C	BCAC_313_BC;BRIDGES_306_BC	-0.0911	0.262	0.2227	0.244	0.2445	0.2445	0.220067	0.220067	0.21875	0.21875	0.241	0.241
rs11341843	14-91751788-TC-T	BCAC_313_BC;BRIDGES_306_BC	0.038	0.6936	0.717	0.6989	0.721	0.721	0.705734	0.705734	0.703125	0.703125	0.6713	0.6853
rs941764	14-91841069-A-G	BCAC_313_BC;BRIDGES_306_BC	0.0513	0.3491	0.3635	0.3504	0.3286	0.3286	0.354132	0.354132	0.322115	0.322115	0.3187	0.3187
rs78440108	14-93070286-C-T	BCAC_313_BC;BRIDGES_306_BC	-0.0577	0.1735	0.1652	0.1791	0.1647	0.1647	0.155143	0.155143	0.134615	0.134615	0.2012	0.2012
rs4983544	14-105213978-T-G	BCAC_313_BC;BRIDGES_306_BC	0.0399	0.458	0.4713	0.4759	0.4681	0.4681	0.468803	0.468803	0.432249	0.437333	0.508	0.508
rs116548064	15-46678227-C-T	BRIDGES_306_BC	-0.1973	0.0133			0.0143	0.0143	0.0143339	0.0143339	0.0144231	0.0144231	0.0159	0.0159
rs187010898	15-46680811-C-A	BCAC_313_BC	-0.1973	0.011	0.0144	0.0121	0.0151	0.0134
rs4774565	15-50694306-A-G	BCAC_313_BC;BRIDGES_306_BC	-0.0417	0.3372	0.3319	0.3688	0.3689	0.3689	0.370995	0.370995	0.355769	0.355769	0.3685	0.3705
rs8042593	15-66630569-G-A	BCAC_313_BC;BRIDGES_306_BC	-0.0369	0.6402	0.6034	0.634	0.6193	0.6193	0.620573	0.620573	0.65625	0.65625	0.5896	0.5896
rs35874463	15-67457698-A-G	BCAC_313_BC;BRIDGES_306_BC	0.0782	0.0508	0.0517	0.0408	0.0538	0.0538	0.049747	0.049747	0.0612981	0.0612981	0.0398	0.0398
rs8035987	15-75750383-T-C	BCAC_313_BC	-0.0413	0.2628	0.2572	0.2596
rs4243034	15-75750969-G-A	BRIDGES_306_BC	-0.0413	0.2609			0.2361	0.2361	0.23946	0.23946	0.252404	0.252404	0.247	0.247
rs2290202	15-91512267-G-T	BCAC_313_BC;BRIDGES_306_BC	-0.0589	0.1361	0.1221	0.1394	0.1361	0.1361	0.109612	0.109612	0.122596	0.122596	0.1116	0.1116
rs144767203	15-100905819-A-C	BCAC_313_BC;BRIDGES_306_BC	-0.0608	0.1072	0.0934	0.1043			0.109797	0.10371	0.136145	0.137019	0.0837	0.0199
rs57920543	16-4008542-CAAAAA-C	BCAC_313_BC;BRIDGES_306_BC	-0.0329	0.8194	0.7457	0.7011	0.5218	0.4664	0.466184	0.41231	0.794192	0.481928	0.4761	0.4442
rs11076805	16-4106788-C-A	BCAC_313_BC;BRIDGES_306_BC	-0.03	0.2665	0.273	0.255	0.2471	0.2471	0.26054	0.26054	0.254808	0.254808	0.2211
rs12709163	16-6963972-C-G	BCAC_313_BC;BRIDGES_306_BC	0.0354	0.7915	0.7572	0.766	0.784	0.784	0.799325	0.799325	0.778846	0.778846	0.6932	0.7988
rs34872983	16-10706580-G-A	BCAC_313_BC;BRIDGES_306_BC	-0.074	0.0669	0.0848	0.0759	0.0773	0.0773	0.0607083	0.0607083	0.0709135	0.0709135	0.0757	0.0797
rs75753503	16-23007047-G-T	BCAC_313_BC;BRIDGES_306_BC	0.1218	0.0242	0.033	0.0312	0.0286	0.0286	0.0269815	0.0269815	0.03125	0.03125	0.0179	0.0179
rs35668161	16-52538825-C-A	BCAC_313_BC;BRIDGES_306_BC	0.1147	0.254	0.283	0.2564	0.2857	0.2857	0.285473	0.258853	0.292683	0.293187	0.2789	0.2789
rs4784227	16-52599188-C-T	BCAC_313_BC;BRIDGES_306_BC	0.107	0.2396	0.2773	0.245	0.2689	0.2689	0.267285	0.267285	0.286058	0.286058	0.2649	0.2649
rs55872725	16-53809123-C-T	BCAC_313_BC;BRIDGES_306_BC	-0.0704	0.4163	0.4138	0.4199	0.4134	0.4134	0.395447	0.394604	0.395433	0.395433	0.4203	0.4203
rs6499648	16-53861139-C-T	BCAC_313_BC;BRIDGES_306_BC	-0.0338	0.7653	0.7615	0.7727	0.758	0.758	0.747892	0.747892	0.754808	0.754808	0.759	0.761
rs7184573	16-53861592-G-A	BCAC_313_BC;BRIDGES_306_BC	-0.0337	0.3713	0.4095	0.3755	0.3462	0.3462	0.340641	0.339798	0.375	0.375	0.3625	0.3625
rs28539243	16-54682064-G-A	BCAC_313_BC;BRIDGES_306_BC	0.0477	0.4885	0.4971	0.4975	0.4815	0.4815	0.482293	0.482293	0.507212	0.507212	0.5199	0.5199
rs7500067	16-80648296-A-G	BCAC_313_BC;BRIDGES_306_BC	0.0839	0.2313	0.2644	0.2443	0.2353	0.2353	0.20489	0.20489	0.252404	0.252404	0.241	0.241
rs9931038	16-85145977-T-C	BCAC_313_BC;BRIDGES_306_BC	-0.0211	0.4851	0.5431	0.511	0.4824	0.4824	0.473019	0.473019	0.473558	0.473558	0.494	0.494
rs12449271	16-87086492-T-C	BCAC_313_BC;BRIDGES_306_BC	-0.0469	0.2581	0.2644	0.2798	0.2824	0.2824	0.23946	0.23946	0.252404	0.252404	0.253	0.253
rs79461387	17-29168077-G-T	BCAC_313_BC;BRIDGES_306_BC	-0.0568	0.2573	0	0.2567	0.0253	0.2613	0.0252951	0.23946	0	0.251852
rs150537328	17-39251123-T-C	BCAC_313_BC;BRIDGES_306_BC	0.0799	0.0667	0.0704	0.0855	0.0798	0.0798	0.0775717	0.0775717	0.0757212	0.0757212	0.0717	0.0717
rs11296	17-40127060-T-C	BCAC_313_BC;BRIDGES_306_BC	0.0174	0.0574	0.0489	0.0546	0.0605	0.0605	0.0548061	0.0548061	0.0552885	0.0552885	0.0657	0.0657
rs17881320	17-40485239-G-T	BCAC_313_BC;BRIDGES_306_BC	-0.0571	0.087	0.069	0.1007	0.1008	0.1008	0.0927487	0.0927487	0.0877404	0.0877404	0.0996	0.0996
rs149370081	17-40744470-G-A	BCAC_313_BC;BRIDGES_306_BC	0.2017	0.0127	0.0201	0.0092	0.0126	0.0126	0.0126476	0.0126476	0.0120192	0.0120192	0.008	0.008
rs71363517	17-43212339-C-CT	BCAC_313_BC;BRIDGES_306_BC	0.0438	0.2273	0.2256	0.2128			0.497758	0.214165	0.202778	0.210976	0.2928	0.2012
rs2668667	17-44283858-G-A	BCAC_313_BC;BRIDGES_306_BC	-0.054	0.1919	0.0805	0.1872			0.198988	0.143339	0.182692	0.182692	0.1813	0.0876
rs2628321	17-53205917-A-G	BRIDGES_306_BC	-0.0793	0.2994			0.2966	0.2966	0.286678	0.286678	0.298077	0.298077	0.3108	0.3108
rs2787486	17-53209774-A-C	BCAC_313_BC	-0.0793	0.3018	0.2859	0.2876	0.3025	0.3025
rs745570	17-77781725-A-G	BCAC_313_BC;BRIDGES_306_BC	-0.0401	0.5075	0.4842	0.5067	0.5042	0.5042	0.491568	0.491568	0.477163	0.477163	0.4701	0.4701
rs16976596	18-11696613-C-T	BCAC_313_BC;BRIDGES_306_BC	-0.0381	0.1361	0.1307	0.1447	0.1622	0.1622	0.143339	0.143339	0.13101	0.13101	0.1235	0.1235
rs11665269	18-20634253-C-T	BCAC_313_BC;BRIDGES_306_BC	-0.0415	0.6378	0.6006	0.6415	0.621	0.621	0.6543	0.6543	0.651442	0.65024	0.6016	0.6016
rs1111207	18-24125857-T-C	BCAC_313_BC;BRIDGES_306_BC	0.0346	0.4243	0.4267	0.4135	0.4294	0.4294	0.428331	0.428331	0.433894	0.433894	0.3267	0.4104
rs527616	18-24337424-C-G	BCAC_313_BC;BRIDGES_306_BC	0.0455	0.623	0.6307	0.6131	0.6109	0.6109	0.634907	0.634907	0.63101	0.632212	0.5857	0.5857
rs35369219	18-24518050-AT-A	BCAC_313_BC;BRIDGES_306_BC	-0.0599	0.2757	0.2457	0.2631	0.2807	0.2807	0.286678	0.286678	0.266827	0.266827	0.2191	0.2191
rs8092192	18-25407513-C-G	BCAC_313_BC;BRIDGES_306_BC	0.0399	0.7135	0.6882	0.717	0.7328	0.7328	0.705734	0.705734	0.739183	0.739183	0.7072	0.7072
rs72931898	18-29981526-G-A	BCAC_313_BC;BRIDGES_306_BC	-0.1058	0.0458	0.0374	0.0408	0.0445	0.0445	0.0387858	0.0387858	0.0360577	0.0360577	0.0359	0.0359
rs9954058	18-42411803-G-C	BCAC_313_BC;BRIDGES_306_BC	-0.0877	0.0742	0.0747	0.0681	0.0504	0.0504	0.0649241	0.0649241	0.0552885	0.0552885	0.0677	0.0677
rs9952980	18-42888797-T-C	BCAC_313_BC;BRIDGES_306_BC	-0.0542	0.3506	0.3477	0.3638	0.316	0.316	0.340641	0.340641	0.34976	0.34976	0.3546	0.3546
rs117922601	19-13249921-G-T	BCAC_313_BC;BRIDGES_306_BC	0.0956	0.0522	0.0359	0.0482	0.0538	0.0538	0.0548061	0.0548061	0.0552885	0.0552885	0.0438	0.0438
rs56069439	19-17393925-C-A	BCAC_313_BC;BRIDGES_306_BC	0.0378	0.2935	0.2787	0.2901	0.3286	0.3286	0.319562	0.319562	0.289663	0.289663	0.2928	0.2928
rs10164323	19-18569492-C-T	BCAC_313_BC;BRIDGES_306_BC	-0.0719	0.3511	0.3391	0.3273	0.3471	0.3471	0.32715	0.32715	0.344952	0.344952	0.3367	0.3367
rs140702307	19-19517054-C-CGGGCG	BCAC_313_BC;BRIDGES_306_BC	0.0437	0.3525	0.3405	0.3504	0.3655	0.2941	0.349916	0.353288	0.341346	0.269231	0.3386	0.3247
rs56681946	19-44283031-T-C	BCAC_313_BC;BRIDGES_306_BC	0.0619	0.3525	0.3305	0.3599	0.3513	0.3513	0.395447	0.395447	0.393029	0.393029	0.3625	0.3625
rs4399645	19-46166073-T-C	BCAC_313_BC;BRIDGES_306_BC	-0.036	0.604	0.6106	0.6245			0.612985	0.612985	0.582933	0.582933	0.5936	0.5936
rs1172821	19-55816678-C-T	BCAC_313_BC;BRIDGES_306_BC	-0.0359	0.3649	0.3635	0.3493	0.3168	0.3168	0.378583	0.378583	0.331731	0.331731	0.3725	0.3725
rs16991615	20-5948227-G-A	BCAC_313_BC;BRIDGES_306_BC	0.076	0.0647	0.056	0.0681	0.0588	0.0588	0.0640809	0.0640809	0.0661058	0.0661058	0.0697	0.0697
rs1154723	20-11379842-T-C	BCAC_313_BC;BRIDGES_306_BC	0.0844	0.9498	0.9626	0.9574	0.9437	0.9437	0.943508	0.943508	0.96274	0.96274	0.9582	0.9582
rs6030585	20-41613706-C-G	BCAC_313_BC;BRIDGES_306_BC	0.0315	0.794	0.796	0.8	0.7849	0.7849	0.773187	0.773187	0.801683	0.801683	0.7888	0.7888
rs13039563	20-52296849-G-A	BCAC_313_BC;BRIDGES_306_BC	0.044	0.2422	0.2026	0.2521	0.2303	0.2303	0.238617	0.238617	0.270433	0.270433	0.1992	0.1992
rs2822999	21-16364756-T-G	BCAC_313_BC;BRIDGES_306_BC	0.0646	0.1756	0.1868	0.177	0.1807	0.1807	0.164418	0.164418	0.199519	0.199519	0.1773	0.1773
rs2823130	21-16566350-A-G	BCAC_313_BC;BRIDGES_306_BC	0.0595	0.0865	0.0747	0.0926	0.0908	0.0908	0.0952782	0.0952782	0.0997596	0.0997596	0.1016	0.1016
rs2403907	21-16574455-C-A	BCAC_313_BC;BRIDGES_306_BC	-0.0707	0.3182	0.3161	0.3156	0.2966	0.2966	0.309444	0.309444	0.291566	0.291566	0.2709	0.2709
rs4818836	21-47762932-G-A	BCAC_313_BC;BRIDGES_306_BC	0.0946	0.0353	0.0172	0.0411	0.0504	0.0504	0.0438449	0.0438449	0.0456731	0.0456731	0.0359	0.0359
rs9798754	22-19766137-C-T	BCAC_313_BC;BRIDGES_306_BC	-0.0367	0.3803	0.3664	0.3943			0.354975	0.354132	0.402439	0.403893	0.3645	0.3586
rs17879961	22-29121087-A-G	BCAC_313_BC;BRIDGES_306_BC	0.1839	0.004	0.0086	0.0089	0.0193	0.0193	0.0118044	0.0118044	0.00961538	0.00961538	0.004	0.004
rs5997390	22-29135543-G-A	BCAC_313_BC;BRIDGES_306_BC	0.0654	0.0828	0.0862	0.0894			0.106239	0.106239	0.104962	0.104377	0.1155	0.1155
rs34134147	22-29203724-C-T	BCAC_313_BC;BRIDGES_306_BC	0.1405	0.0206	0.0216	0.0245	0.0252	0.0252	0.0261383	0.0261383	0.0240385	0.0240385	0.0259	0.0259
rs132289	22-29551872-A-G	BCAC_313_BC	-0.1716	0.9841	0.9871	0.9826	0.9866	0.9866
rs132383	22-29613520-A-C	BRIDGES_306_BC	-0.1716	0.987			0.9899	0.9899	0.985666	0.985666	0.990385	0.990385	0.9861	0.9861
rs138179519	22-38583315-AAAAG-AAAAGAAAG	BCAC_313_BC;BRIDGES_306_BC	-0.0471	0.2819	0.2601	0.2713	0.2767	0.2437			0.300481	0.254808	0.2789	0.2231
rs5750715	22-39343916-T-A	BCAC_313_BC;BRIDGES_306_BC	0.0407	0.2512	0.2385	0.2447	0.2706	0.2706	0.261383	0.261383	0.259615	0.259615	0.253	0.253
rs66987842	22-40904707-CT-C	BCAC_313_BC;BRIDGES_306_BC	0.1148	0.1068	0.1207	0.1195	0.1288	0.121	0.175676	0.134907	0.114183	0.116587	0.1414	0.1016
rs9611990	22-43433100-C-T	BCAC_313_BC;BRIDGES_306_BC	-0.06	0.1135	0.1135	0.106			0.118044	0.114671	0.0961538	0.0961538	0.1036	0.1036
rs112855987	22-45319953-G-A	BCAC_313_BC	-0.0134	0.4158	0.4023	0.4206
rs9614984	22-45320209-G-A	BRIDGES_306_BC	-0.0134	0.4132					0.421585	0.421585	0.399038	0.399038	0.4582	0.4582
rs28512361	22-46283297-G-A	BCAC_313_BC;BRIDGES_306_BC	0.0736	0.1122	0.1149	0.1142	0.1429	0.142	0.114671	0.114671	0.103365	0.103365	0.1454	0.1454
