## Supplementary Table 3 for "Limitations in next-generation sequencing-based genotyping of breast cancer polygenic risk score loci"

### Sheet: Sheet1
Center	Data set	PRS	Percentile	20y e10yR [%]	20y eLTR [%]	40y e10yR [%]	40y eLTR [%]	60y e10yR [%]	60y eLTR [%]
Expected		both	50	0.1	11.3	1.5	10.9	3.4	7.1
IMGAG	DRAGEN	BCAC 313 BC	48.4	0.1	11.2	1.5	10.7	3.4	7.1
	freebayes	BCAC 313 BC	49.8	0.1	11.3	1.5	10.9	3.4	7.1
ICG	GATK	BCAC 313 BC	55.1	0.1	11.9	1.6	11.4	3.6	7.4
		BRIDGES 306 BC	51.7	0.1	11.5	1.5	11	3.5	7.2
	freebayes	BCAC 313 BC	55.3	0.1	11.9	1.6	11.4	3.6	7.4
		BRIDGES 306 BC	51.4	0.1	11.5	1.5	11	3.5	7.2
IHG-M	GATK	BRIDGES 306 BC	52.7	0.1	11.6	1.6	11.1	3.5	7.3
	DRAGEN	BRIDGES 306 BC	52.4	0.1	11.6	1.6	11.1	3.5	7.3
CFBOC	GATK	BRIDGES 306 BC	54.2	0.1	11.8	1.6	11.3	3.6	7.4
	freebayes	BRIDGES 306 BC	54.2	0.1	11.8	1.6	11.3	3.6	7.4
IHG-R	GATK	BRIDGES 306 BC	53.7	0.1	11.7	1.6	11.2	3.6	7.3
	CLC	BRIDGES 306 BC	47.5	0.1	11.1	1.5	10.6	3.4	7
