## Supplementary Table 4 for "Limitations in next-generation sequencing-based genotyping of breast cancer polygenic risk score loci"

### Sheet: Sheet1
rsID	Locus hg19	Locus hg38	Expected AF	gnomAD AF	Alternative Locus (hg19)	Alternative Locus (hg38)	gnomAD AF
rs56168262	1-51467096-CT-C	1-51001424-CT-C	0.4856	0.3969	1-51467096-C-CT	1-51001424-C-CT	0.04126
rs56097627	1-110198129-CAAA-C	1-109655507-CAAA-C	0.7779	0.06805	1-110198129-CAAAA-C	1-109655507-CAAAA-C	0.365
					1-110198129-CAA-C	1-109655507-CAA-C	0.318
					1-110198129-CA-C	1-109655507-CA-C	0.08015
rs553796823	2-39699510-C-CT	2-39472369-C-CT	0.4647	0.5134	2-39699510-CT-C	2-39472369-CT-C	0.08693
rs34207738	3-141112859-CTT-C	3-141394017-CTT-C	0.4205	0.4076	3-141112859-CTTT-C	3-141394017-CTTT-C	0.02682
rs147399132	4-126752992-A-AAT	4-125831837-A-AAT	0.5123	0.5175	4-126752992-A-AATAT	4-125831837-A-AATAT	0.1862
rs199562199	5-52679539-C-CA	5-53383709-C-CA	0.1001	0.109	5-52679539-C-CAA	5-53383709-C-CAA	0.3099
rs113778879	5-58241712-C-T	5-58945885-C-T	0.5762	/	5-58241707-TAAATC-T	5-58945880-TAAATC-T	0.6818
rs543824204	6-20537845-CA-C	6-20537614-CA-C	0.4741	0.3405	6-20537845-CAA-C	6-20537614-CAA-C	0.1549
rs574103382	6-82263549-AAT-A	6-81553832-AAT-A	0.424	0.3242	6-82263549-A-AAT	6-81553832-A-AAT	0.127
					6-82263549-A-AATATAT	6-81553832-A-AATATAT	0.01389
					6-82263549-A-AATAT	6-81553832-A-AATAT	0.02749
rs73754909	6-87803819-T-C	6-87094101-T-C	0.2809	/	6-87803796-CAGAAACTTTAAAAGATTCCTTTT-C	6-87094078-CAGAAACTTTAAAAGATTCCTTTT-C	0.2846
rs57589542	6-152022664-CAAAAAAA-C	6-151701529-CAAAAAAA-C	0.613	0.5048	6-152022664-C-CAA	6-151701529-C-CAA	0.02584
					6-152022664-C-CA	6-151701529-C-CA	0.02302
rs10644978	7-91459189-A-ATT	7-91829875-A-ATT	0.3332		7-91459189-A-AT	7-91829875-A-AT	0.1177
rs5887960	7-139943702-CT-C	7-140243902-CT-C	0.5378	0.364	7-139943702-C-T	7-140243902-C-T	0.102
					7-139943701-TC-T	7-140243901-TC-T	0.02362
rs3988353	8-17787610-CT-C	8-17930101-CT-C	0.6217	0.4462	8-17787610-CTT-C	8-17930101-CTT-C	0.05744
rs3057314	9-21964882-CAAAA-C	9-21964883-CAAAA-C	0.321	0.2794	9-21964882-CA-C	9-21964882-CA-C	0.01808
					9-21964882-CAAA-C	9-21964882-CAAA-C	0.1413
					9-21964882-C-CA	9-21964883-C-CA	0.06317
rs542275778	10-22477776-ACC-A	10-22188847-ACC-A	0.0214	0.02707	10-22477776-A-AC	10-22188847-A-AC	0.3896
					10-22477776-A-ACC	10-22188847-A-ACC	0.02332
rs111833376	10-71335574-C-T	10-69575818-C-T	0.3122	0.06992	10-71335572-TCC-T	10-69575816-TCC-T	0.2501
rs140936696	10-95292187-CAA-C	10-93532430-CAA-C	0.8177	0.7074	10-95292187-C-CAA	10-93532430-C-CAA	0.02304
rs79461387	17-29168077-G-T	17-30841059-G-T	0.2573	/	17-29168076-AGAG-A	17-30841058-AGAG-A	0.2719
rs66987842	22-40904707-CT-C	22-40508703-CT-C	0.1068	0.1018	22-40904707-C-CT	22-40508703-C-CT	0.05007
