## Supplementary Table 5 for "Limitations in next-generation sequencing-based genotyping of breast cancer polygenic risk score loci"

### Sheet: Sheet1
rsID	Expected AF	Proxy Source	Observed AF (Source)	Proxy	Observed MAF	Distance [bp]	R2	Proxy Locus (hg38)	AF gnomAD v3	Comment
rs12406858	0.2654	LDproxy GRCh37	0.2172	rs1966228	0.2121	2840	0.9705	1-117601710-A-G	0.2622
		LDproxy GRCh38	0.2172	rs1966228	0.2121	2840	0.9705	1-117601710-A-G	0.2622
		TopLD	0.2756	rs1966228	0.2664	2840	0.951	1-117601710-A-G	0.2622
rs553796823	0.4647	LDproxy GRCh38	0.9141	rs76824772	0.0859	826	1	2-39471543-T-A	0.08725
rs11693806	0.7289	LDproxy GRCh37	0.702	rs3821098	0.2929	17	0.976	2-217427418-T-C	0.7422
		LDproxy GRCh38	0.7071	rs3821098	0.2929	17	1	2-217427418-T-C	0.7422
		TopLD	0.7399	rs3821098	0.2601	17	1	2-217427418-T-C	0.7422
rs34207738	0.4205	LDproxy GRCh37	0.399	rs1582874	0.4091	2360	0.9589	3-141396377-T-C	0.437
rs774021038	0.5353	LDproxy GRCh38	0.5505	rs6858218	0.4495	2079	1	4-83451050-C-T	0.4987
rs113778879	0.5762	LDproxy GRCh38	0.6313	rs998169	0.3687	90	1	5-58945970-A-T	0.6822	Alternative allele 5-58945884-TAAATC-T is reported for rs113778879 by LDpair GRCh38; rs998169 has merged into rs463114
rs10074269	0.3393	LDproxy GRCh37	0.3384	rs4562056	0.3384	27	1	5-170164483-G-T	0.3414
		LDproxy GRCh38	0.3384	rs4562056	0.3384	27	1	5-170164483-G-T	0.3414
		TopLD	0.3549	rs4562056	0.3549	27	0.9999	5-170164483-G-T	0.3414
rs543824204	0.4741	LDproxy GRCh38	0.298	rs2143407	0.2929	853	0.976	6-20536761-G-A	0.2911
rs73754909	0.2809	LDproxy GRCh37	0.2828	rs77846138	0.2929	23	0.9519	6-87094078-CAGAAACTTTAAAAGATTCCTTTT-C	0.2846
		LDproxy GRCh38	0.2929	rs12664322	0.2929	125	1	6-87093953-G-C	0.2849	Alternative allele 6-87094100-CAGAAACTTTAAAAGATTCCTTTT-C is reported by LDpair GRCh38
rs55941023	0.7113	LDproxy GRCh37	0.697	rs1415700	0.3131	4063	0.9537	6-130024646-G-A	0.7049
		LDproxy GRCh38	0.6919	rs11390217	0.3081	10297	1	6-130030880-T-TA	0.7058
		TopLD	0.7143	rs11390217	0.283	10297	0.949	6-130030880-T-TA	0.7058
rs851984	0.3938	LDproxy GRCh37	0.4495	rs851983	0.4545	1224	0.9798	6-151703280-A-G	0.3993
		LDproxy GRCh38	0.4495	rs851983	0.4545	1224	0.9798	6-151703280-A-G	0.3993
		TopLD	0.3902	rs851983	0.3908	1224	0.997	6-151703280-A-G	0.3993
rs111963714	0.2083	LDproxy GRCh37	0.1869	rs77370288	0.1768	758	0.9343	7-100350274-A-T	0.1887
rs1511243	0.8289	LDproxy GRCh37	0.8081	rs6472903	0.1919	642	1	8-75318066-G-T	0.8294
		LDproxy GRCh38	0.8081	rs6472903	0.1919	642	1	8-75318066-G-T	0.8294
		TopLD	0.8292	rs6472903	0.1708	642	0.9999	8-75318066-G-T	0.8294
rs10975870	0.29	LDproxy GRCh37	0.3384	rs12380608	0.3384	19992	1	9-6900255-C-T	0.2863
		LDproxy GRCh38	0.3384	rs12380608	0.3384	19992	1	9-6900255-C-T	0.2863
		TopLD	0.3024	rs10975887	0.3003	23276	0.965	9-6903539-C-T	0.2849
rs3057314	0.321	LDproxy GRCh37	0.3182	rs10757261	0.3434	9929	0.8495	9-21954954-A-G	0.6041
rs4880038	0.5427	LDproxy GRCh37	0.5657	rs4880039	0.4343	101	1	9-36928392-C-A	0.5449
		LDproxy GRCh38	0.5657	rs57994566	0.4343	101	1	9-36928392-C-A	0.5449	rs57994566 has merged into rs4880039
		TopLD	0.5419	rs7032313	0.4584	1207	0.998	9-36927084-C-T	0.5446
rs542275778	0.0214	LDproxy GRCh37	0.0202	rs112287594	0.0202	649	1	10-22188198-A-C	0.01845
rs2384736	0.374	LDproxy GRCh37	0.3687	rs1740750	0.4091	1417	0.8436	10-38236115-G-T	0.4043
rs111833376	0.3122	LDproxy GRCh37	0.2677	rs12769661	0.2323	228	0.828	10-69576046-G-A	0.2984
rs9421410	0.3246	LDproxy GRCh37	0.2879	rs7913694	0.2778	23	0.9514	10-121335672-A-G	0.3142
		LDproxy GRCh38	0.2879	rs7913694	0.2778	23	0.9514	10-121335672-A-G	0.3142
		TopLD	0.336	rs35098964	0.331	197	0.972	10-121335498-C-T	0.3139
rs35054928	0.5971	LDproxy GRCh37	0.5354	rs2981579	0.4646	3096	1	10-121577821-A-G	0.5908
		LDproxy GRCh38	0.5354	rs386578231	0.4646	3096	1	10-121577821-A-G	0.5908	rs386578231 has merged into rs2981579
		TopLD	0.4102	rs2981579	0.4126	3096	0.976	10-121577821-A-G	0.5908
rs11049431	0.2151	LDproxy GRCh37	0.2374	rs11049519	0.2374	112836	0.945	12-28307285-C-T	0.2142
		LDproxy GRCh38	0.2374	rs57162151	0.2374	112836	1	12-28307285-C-T	0.2142	rs57162151 has merged into rs11049519
		TopLD	0.2122	rs11049519	0.2096	112836	0.951	12-28307285-C-T	0.2142
rs144767203	0.1072	LDproxy GRCh37	0.1162	rs58855876	0.1162	100	1	15-100365714-C-T	0.1078
		TopLD	0.1182	rs113438754	0.1182	7	1	15-100365621-G-A	0.1078
rs12709163	0.7915	LDproxy GRCh37	0.8434	rs1492386	0.1566	367	1	16-6914338-T-C	0.7951
		LDproxy GRCh38	0.8434	rs1492386	0.1566	367	1	16-6914338-T-C	0.7951
		TopLD	0.7866	rs1492386	0.2111	367	1	16-6914338-T-C	0.7951
rs9931038	0.4851	LDproxy GRCh37	0.4444	rs60296580	0.4444	177	0.9199	16-85112194-C-G	0.4903
		LDproxy GRCh38	0.4394	rs62051667	0.4444	177	0.9396	16-85112194-C-G	0.4903	rs62051667 has merged into rs60296580
		TopLD	0.4942	rs60296580	0.4913	177	0.961	16-85112194-C-G	0.4903
rs79461387	0.2573	LDproxy GRCh37	0.2576	rs62070643	0.2576	1775	1	17-30839284-A-G	0.274
		LDproxy GRCh38	0.2576	rs386421549	0.2576	1775	1	17-30839284-A-G	0.274	Alternative allele 17-30841058-AGAG-A is reported by LDpair GRCh38; rs386421549 has merged into rs62070643
rs2668667	0.1919	LDproxy GRCh37	0.197	rs564706435	0.197	14365	1	17-46192127-T-C	0.186	rs564706435 was merged into rs2532237
		LDproxy GRCh38	0.202	rs150290194	0.202	1082	1	17-46205410-G-A	0.1765	rs150290194 was merged into rs55945179
rs1111207	0.4243	LDproxy GRCh37	0.404	rs1111208	0.404	8	1	18-26545901-C-G	0.4249
		LDproxy GRCh38	0.404	rs1111208	0.404	8	1	18-26545901-C-G	0.4249
		TopLD	0.4279	rs1111208	0.4279	8	0.999	18-26545901-C-G	0.4249
rs66987842	0.1068	LDproxy GRCh37	0.0909	rs6001949	0.0859	221	0.9392	22-40508482-G-A	0.1003
		LDproxy GRCh38	0.0859	rs6001949	0.0859	221	1	22-40508482-G-A	0.1003
